# Hidden Dependencies in Endometriosis Microarray Classifiers: Sample Reuse, Outcome-Informed Batch Correction, and Diagnostic Reassessment

**DOI:** 10.64898/2026.11.15.26368137

**Authors:** Elena Krikun, Abedalrhman Alkhateeb

**Affiliations:** Lakehead University, Thunder Bay, Ontario, Canada; Department of Computer Science, Lakehead University, Thunder Bay, Ontario, Canada

**Keywords:** endometriosis, GEO, Affymetrix CEL, exact sample reuse, data leakage, ComBat, scanner date, molecular classification, random forest, reproducibility, nested cross-validation

## Abstract

Distinct Gene Expression Omnibus (GEO) accessions do not necessarily represent independent transcriptomic samples. We investigated exact array reuse, access to test diagnoses during batch correction, and cohort and acquisition-date confounding in endometriosis classifiers. We compared decompressed CEL files using SHA-256, reconstructed a matrisome elastic-net workflow, changed test labels supplied to ComBat, and conducted 3,582 constrained training-label refits. We also evaluated the effect of removing matching training copies in a five-gene Huang-inspired random forest and performed a 324-probe nested internal benchmark within GSE51981. Of 37 test CEL files, 26 (70.3%) were identical to training arrays; all had been scanned in 2004–2005. Changing a test diagnosis supplied to ComBat moved the fixed classifier score toward the supplied label in all 37 interventions. In a deduplicated, batch-constrained comparison, median nominal balanced accuracy was 0.881 when ComBat received true test outcomes and 0.549 without them; the outcome-informed arm performed better in 1,193 of 1,194 matched refit comparisons. In the separate Huang-inspired reconstruction, removing each target’s matching training copy lowered pooled AUC from 1.000 to 0.323 (conditional 95% interval 0.105–0.571). Exploratory nested AUC was 0.733 for endometriosis versus other gynecological conditions, and date-held-out AUC in 2009 was 0.698. For endometriosis versus healthy controls, a date-only out-of-fold model achieved AUC 0.935, compared with 0.893 for the molecular model. Together, these findings show how exact array reuse, outcome-informed preprocessing, and acquisition-date structure can compromise the interpretation of nominally independent validation. They describe reconstructions and exploratory internal analyses, not corrected performance estimates for the published classifiers.
