## Supplementary material for "Hidden Dependencies in Endometriosis Microarray Classifiers: Sample Reuse, Outcome-Informed Batch Correction, and Diagnostic Reassessment": 26_exact_CEL_pairs.csv

GSE51981_GSM	GSE6364_GSM	GSE51981_archived_group	uncompressed_CEL_SHA256	source_identity_gate	Chen2023_train_membership	Huang2022_external_membership
GSM1256653	GSM150203	ENDO	50eee14c217c7c6ff9031a61c9ea7d7b94462a6722af4917e38740dfaf0d09d5	EXACT_SHA256	NOT_VERIFIED	NOT_VERIFIED
GSM1256654	GSM150204	ENDO	d7771864d58e57b4054c3fd471a63e7dac3f06042fc022dcecfeb0a889de84b3	EXACT_SHA256	NOT_VERIFIED	NOT_VERIFIED
GSM1256655	GSM150191	ENDO	561b8ed69ca9cf13414996d9caaf06f008913d0893651d20bb9d53187546d9bb	EXACT_SHA256	NOT_VERIFIED	NOT_VERIFIED
GSM1256656	GSM150212	ENDO	674f43300c773ff5efcf5e28f17f9c146b79135a7b8d88460134c307eecf7108	EXACT_SHA256	NOT_VERIFIED	NOT_VERIFIED
GSM1256657	GSM150205	ENDO	b4a64bdbfee3039073ab38ffbbbb5846291f75a3a9a9afa6ee89ca2cf954fd0b	EXACT_SHA256	NOT_VERIFIED	NOT_VERIFIED
GSM1256658	GSM150213	ENDO	f4b2e8835bebd107a078abe8e75006c20f9b2c2091cf830f480c9b4219f2c811	EXACT_SHA256	NOT_VERIFIED	NOT_VERIFIED
GSM1256659	GSM150214	ENDO	5715168977d41b71bcb7aba15981796b0bd5950971767a1015fa495b17defee7	EXACT_SHA256	NOT_VERIFIED	NOT_VERIFIED
GSM1256660	GSM150193	ENDO	b47ac97ee858b0cbbf0fff1be91b6ef8719de02a2b3a7c48c30a7dd9e02c5c12	EXACT_SHA256	NOT_VERIFIED	NOT_VERIFIED
GSM1256661	GSM150207	ENDO	71e12b5786f766a383eb6ac3fbdbe0206335230cf860956794b4e8f0b387ebd5	EXACT_SHA256	NOT_VERIFIED	NOT_VERIFIED
GSM1256662	GSM150215	ENDO	1f035e9bb3305a5f2dfdd11f0a263be5ce9466f18b6e30c8bd5ca8b4b51fde82	EXACT_SHA256	NOT_VERIFIED	NOT_VERIFIED
GSM1256663	GSM150194	ENDO	eab961fc5a593a8a4fbd2d10190be3c8231d1a94420bce99fabc80ce33e08050	EXACT_SHA256	NOT_VERIFIED	NOT_VERIFIED
GSM1256664	GSM150195	ENDO	b835f9bbef3ecbbe0ba27e4b8f2cff71f94964dae1d0552cc641c4964a7f3f27	EXACT_SHA256	NOT_VERIFIED	NOT_VERIFIED
GSM1256665	GSM150216	ENDO	8ae5e38beb90751f26d7d75664214ff54c7264e6aaadc8d2e318d4966f3881bc	EXACT_SHA256	NOT_VERIFIED	NOT_VERIFIED
GSM1256666	GSM150190	ENDO	5d61b91977b50a5b3a8cf7ba85cb83c746d68c9824c14d1b0751db086d4e4ede	EXACT_SHA256	NOT_VERIFIED	NOT_VERIFIED
GSM1256667	GSM150202	ENDO	52d99c9011625e5cc1ab33147dfe98a3a2d88dc20a63e3b3c32c436c8ee7f2f4	EXACT_SHA256	NOT_VERIFIED	NOT_VERIFIED
GSM1256668	GSM150211	ENDO	df789ff8ef995f7c64dbe916e84812a1ac3efb193757a83403469d926a0532e7	EXACT_SHA256	NOT_VERIFIED	NOT_VERIFIED
GSM1256669	GSM150217	ENDO	47177fac72731b59598869b9cd376cecbf08d5f8ac2a88357a01a4e252e0ef86	EXACT_SHA256	NOT_VERIFIED	NOT_VERIFIED
GSM1256670	GSM150218	ENDO	72f0a68d318dc261743b3835a7769b0d7a3048be52251c87c89145619f58b739	EXACT_SHA256	NOT_VERIFIED	NOT_VERIFIED
GSM1256671	GSM150219	ENDO	91838c51600941d9120334c348615f3f556ef5b107e24f7f5569e7108c19c95c	EXACT_SHA256	NOT_VERIFIED	NOT_VERIFIED
GSM1256766	GSM150224	NUPP	eda50c4b6801ccd56c7ca0c656e383aec0cc846aec156d5a21e9f9e097e51436	EXACT_SHA256	NOT_VERIFIED	NOT_VERIFIED
GSM1256767	GSM150225	NUPP	53ba12f07897286fa59fc16535770591d39e181fb111cf8b0fe73e2f53e474de	EXACT_SHA256	NOT_VERIFIED	NOT_VERIFIED
GSM1256768	GSM150226	NUPP	a2f386210ddb8f1434a254f18d08f764c35db8548952580d983626f085347118	EXACT_SHA256	NOT_VERIFIED	NOT_VERIFIED
GSM1256769	GSM150227	NUPP	c035549e6afff8bed948ac83da637bedfdc29db7d87fae17f022e774f4835115	EXACT_SHA256	NOT_VERIFIED	NOT_VERIFIED
GSM1256770	GSM150198	NUPP	9ff7502e58ba0b240120ffc8633f1aab77622a282ae719bbf026b5d31f086147	EXACT_SHA256	NOT_VERIFIED	NOT_VERIFIED
GSM1256771	GSM150199	NUPP	7bca93e6c1e6471615fe0c901d7005405312344999b0bde41f2fed7f4db76537	EXACT_SHA256	NOT_VERIFIED	NOT_VERIFIED
GSM1256772	GSM150201	NUPP	845c85b931feba2388d02b6aaf5ffff9a9264661c2faa30900bc875c225a4d9c	EXACT_SHA256	NOT_VERIFIED	NOT_VERIFIED
