## Supplementary material for "Hidden Dependencies in Endometriosis Microarray Classifiers: Sample Reuse, Outcome-Informed Batch Correction, and Diagnostic Reassessment": 29_literature_screening.csv

Record key	Article title	Year	Journal	DOI	Search source	51981 hit	6364 hit	Review category	Methods checked	Training / analysis role	Testing / validation role	Evidence & limitation	Author GSM roster	Priority	Source URL	Short study name
DOI:10.21203/rs.3.rs-5380458/v1	Identification of key genes associated with infertile endometriosis based on bioinformatic analysis	2024		10.21203/rs.3.rs-5380458/v1	PPR	1	1	PREPRINT_VERSION_CANDIDATE	NO	Preprint appears same-title precursor to 2025 published work	Do not count as independent study without verified version crosswalk	Method details of preprint not separately checked; published version reviewed	ABSTRACT_ONLY	DUPLICATE_CHECK	https://doi.org/10.21203/rs.3.rs-5380458/v1	Infertility biomarkers preprint 2024
DOI:10.64898/2026.11.03.764027	Evaluating the Identifiability of Temporal Delay and Response Attenuation in Endometrial Decidualization	2026		10.64898/2026.11.03.764027	PPR	1	1	OUT_OF_SCOPE_DELAY_METHODS	NO	Decidualization response modeling	Not a reported GSE51981/GSE6364 train-test classifier	Search text mentions two GEO IDs but is not evidence of duplicate-split validation	ABSTRACT_ONLY	LOW	https://www.lifescience.net/preprints/33503/evaluating-the-identifiability-of-temporal-delay-a/	Temporal-delay preprint 2026
PMID:29503661	Identification of Shared Molecular Signatures Indicate the Susceptibility of Endometriosis to Multiple Sclerosis.	2018	Frontiers in genetics	10.3389/fgene.2018.00042	MED	1	1	POOLED_OR_COMPARATIVE	YES	Affymetrix multiple data series compared by phenotype	Gene signature cross-disease analysis, not source pair as independent classifier test	GSE6364 and GSE51981 source datasets included but exact within-analysis duplicate treatment not established	NOT_APPLICABLE	MEDIUM	https://pmc.ncbi.nlm.nih.gov/articles/PMC5820528/	Cross-disease MS/ENDO 2018
PMID:30496412	Abnormally located SSEA1+/SOX9+ endometrial epithelial cells with a basalis-like phenotype in the eutopic functionalis layer may play a role in the pathogenesis of endometriosis.	2019	Human reproduction (Oxford, England)	10.1093/humrep/dey336	MED	1	1	POOLED_OR_COMPARATIVE	YES	GSE51981 and GSE6364 interrogated in separate expression comparisons	No reported independent machine learning train/test across the two	Source samples selected by phase; risk of shared source, not model-split leakage	NOT_APPLICABLE	CONTEXT	https://pmc.ncbi.nlm.nih.gov/articles/PMC6295963/	SSEA1/SOX9 study 2019
PMID:31941945	Transcriptome meta-analysis reveals differences of immune profile between eutopic endometrium from stage I-II and III-IV endometriosis independently of hormonal milieu.	2020	Scientific reports	10.1038/s41598-019-57207-y	MED	1	1	POOLED_OR_COMPARATIVE	YES	GSE4888, GSE6364, GSE51981 and others pooled/subgrouped	No independent diagnostic test against opposite GEO series established	Potential nonindependence in meta-analysis; not automatically classifier leakage	NOT_APPLICABLE	CONTEXT	https://pmc.ncbi.nlm.nih.gov/articles/PMC6962450/	Immune profile meta 2020
PMID:32507853	Oestrogen receptor pathway activity is associated with outcome in endometrial cancer.	2020	British journal of cancer	10.1038/s41416-020-0925-4	MED	1	1	OUT_OF_SCOPE_OTHER_DISEASE	YES	Normal endometrium series examined for phase/pathway biology	Cancer prognosis rather than endometriosis diagnostic test	Both GEO series included as normal endometrium, not endometriosis validation	NOT_APPLICABLE	LOW	https://www.nature.com/articles/s41416-020-0925-4	ER activity and endometrial cancer 2020
PMID:32575462	Uncovering Potential Roles of Differentially Expressed Genes, Upstream Regulators, and Canonical Pathways in Endometriosis Using an In Silico Genomics Approach.	2020	Diagnostics (Basel, Switzerland)	10.3390/diagnostics10060416	MED	1	1	POOLED_OR_COMPARATIVE	YES	Multiple GEO cohorts including GSE6364 and GSE51981	Pathway/differential expression pooled, not a verified opposite-role classifier test	Search hits confirm sources but not an independent-test design	NOT_APPLICABLE	MEDIUM	https://www.mdpi.com/2075-4418/10/6/416	In silico genomics 2020
PMID:33232273	Exploring diagnostic m6A regulators in endometriosis.	2020	Aging	10.18632/aging.202163	MED	1	1	CANDIDATE_EXCLUDED	YES	GSE51981 and other studies	GSE6364 excluded after PCA	No GSE6364 in final pooled analysis according to Methods	NOT_APPLICABLE	LOW	https://www.aging-us.com/article/202163/text	Jiang 2020 m6A
PMID:33317189	Endometriosis Is Associated with a Significant Increase in hTERC and Altered Telomere/Telomerase Associated Genes in the Eutopic Endometrium, an Ex-Vivo and In Silico Study.	2020	Biomedicines	10.3390/biomedicines8120588	MED	1	1	PARALLEL_SOURCE_ANALYSES	YES	GSE51981 and GSE6364 compared separately in midsecretory tissue	Cross-study overlap of DEG sets, not train vs test model	Does not establish independent validation of classifier using duplicated arrays	NOT_APPLICABLE	LOW	https://www.mdpi.com/2227-9059/8/12/588	hTERC telomerase 2020
PMID:33490107	Identification and Analyzation of Differentially Expressed Transcription Factors in Endometriosis.	2020	Frontiers in molecular biosciences	10.3389/fmolb.2020.614427	MED	1	1	PARALLEL_SOURCE_ANALYSES	YES	GSE6364/GSE7305 for DEG discovery; GSE51981 phase contrasts	Not opposite-role diagnostic holdout	No verified cross-split leakage	NOT_APPLICABLE	LOW	https://pmc.ncbi.nlm.nih.gov/articles/PMC7817971/	Transcription factors 2020
PMID:33576824	Guidelines for biomarker discovery in endometrium: correcting for menstrual cycle bias reveals new genes associated with uterine disorders.	2021	Molecular human reproduction	10.1093/molehr/gaab011	MED	1	1	METHODS_REANALYSIS	YES	Multiple GEO cohorts processed for methodological comparison	Not a GSE51981-vs-GSE6364 diagnostic split	Relevant context for methodological discussion, not case of cross-split leakage	NOT_APPLICABLE	CONTEXT	https://pmc.ncbi.nlm.nih.gov/articles/PMC8063681/	Cycle-bias guidelines 2021
PMID:34220927	Patterns of Immune Infiltration in Endometriosis and Their Relationship to r-AFS Stages.	2021	Frontiers in genetics	10.3389/fgene.2021.631715	MED	1	1	DIRECT_WITHIN_ANALYSIS_DUPLICATES	YES	Six exact GSE51981/GSE6364 pairs simultaneously listed among 62 stage III-IV GSM records	CIBERSORT stage-specific cohort; NOT an independent train/test classifier	6 confirmed paired raw-CEL duplicates in one published stage III-IV analysis roster; effect on estimates not quantified	PUBLISHED_GSM_LIST_VERIFIED	HIGH	https://www.frontiersin.org/journals/genetics/articles/10.3389/fgene.2021.631715/full	Zhong et al. rAFS immune infiltrates 2021
PMID:34539624	Identification and Validation of the Signatures of Infiltrating Immune Cells in the Eutopic Endometrium Endometria of Women With Endometriosis.	2021	Frontiers in immunology	10.3389/fimmu.2021.671201	MED	1	1	POOLED_OR_COMPARATIVE	YES	Multiple GEO datasets for immune-cell analyses	No independent GSE51981-vs-GSE6364 diagnostic holdout established	No demonstrated cross-split leakage	NOT_APPLICABLE	LOW	https://pmc.ncbi.nlm.nih.gov/articles/PMC8446207/	Zhong 2021 immune infiltrates
PMID:35350240	A Joint Model of Random Forest and Artificial Neural Network for the Diagnosis of Endometriosis.	2022	Frontiers in genetics	10.3389/fgene.2022.848116	MED	1	1	SEPARATE_FUNCTIONS_NOT_CROSS_SPLIT	YES	GSE6364 for ANN train; GSE51981 for differential analysis	E-MTAB-694 and GSE7307 for ANN validation	No GSE51981 as ANN external test reported in Methods	NOT_APPLICABLE	LOW	https://www.frontiersin.org/journals/genetics/articles/10.3389/fgene.2022.848116/full	RF+ANN 2022
PMID:36277723	Five immune-related genes as diagnostic markers for endometriosis and their correlation with immune infiltration.	2022	Frontiers in endocrinology	10.3389/fendo.2022.1011742	MED	1	1	OPPOSITE_SPLIT	YES	GSE6364 37 + GSE25628 22	GSE51981 external; exact roster not given in Methods	0..26 source-identity matches conditional on actual GSE51981 test roster	UNKNOWN_AUTHOR_GSM	HIGH	https://www.frontiersin.org/journals/endocrinology/articles/10.3389/fendo.2022.1011742/full	Huang 2022
PMID:36474131	Identification of a Novel Cuproptosis-Related Gene Signature in Eutopic Endometrium of Women with Endometriosis.	2023	Reproductive sciences (Thousand Oaks, Calif.)	10.1007/s43032-022-01130-7	MED	1	1	OPPOSITE_SPLIT_SUBSETS	YES	GSE51981 38 controls+26 EU, GSE25628 6 controls+9 EU	GSE6364 5 controls+6 EU plus other studies	GSE6364 validation subset 11; overlap bound 0..11 from source evidence alone	UNKNOWN_AUTHOR_GSM	HIGH	https://link.springer.com/article/10.1007/s43032-022-01130-7	Cuproptosis 2023
PMID:36930359	Establishment of a novel glycolysis-immune-related diagnosis gene signature for endometriosis by machine learning.	2023	Journal of assisted reproduction and genetics	10.1007/s10815-023-02769-0	MED	1	1	OPPOSITE_SPLIT	YES	GSE51981 subset: 76 ENDO+35 controls (111)	GSE6364 21 ENDO+16 controls (37)	Conditional >=18 of 37 shared CEL if published 76 cases are subset of 77 GSE51981 cases	UNKNOWN_AUTHOR_GSM	HIGH	https://link.springer.com/article/10.1007/s10815-023-02769-0	Chen 2023
PMID:37497226	The role of CD8+ T cells in endometriosis: a systematic review.	2023	Frontiers in immunology	10.3389/fimmu.2023.1225639	MED	1	1	REVIEW_NOT_NEW_MODEL	YES	Secondary literature synthesis	No direct GEO classifier train/test claimed	Search terms may occur in cited literature rather than new analysis	NOT_APPLICABLE	LOW	https://pmc.ncbi.nlm.nih.gov/articles/PMC10366819/	CD8+ T cell review 2023
PMID:37662927	Identification of molecular subtypes and immune infiltration in endometriosis: a novel bioinformatics analysis and <i>In vitro</i> validation.	2023	Frontiers in immunology	10.3389/fimmu.2023.1130738	MED	1	1	POOLED_OR_COMPARATIVE	YES	GSE51981/GSE6364/GSE7305 endometriosis series merged	Subtype/immune infiltration, not named independent diagnostic test	No demonstrated opposite-role diagnostic split	NOT_APPLICABLE	LOW	https://pmc.ncbi.nlm.nih.gov/articles/PMC10471803/	Molecular subtype 2023
PMID:37789126	Characterizing the Extracellular Matrix Transcriptome of Endometriosis.	2024	Reproductive sciences (Thousand Oaks, Calif.)	10.1007/s43032-023-01359-w	MED	1	1	PRIMARY_CASE_FOGG	YES	Four GEO endometrial sources in original audited classifier	GSE6364 test (37) vs training containing GSE51981	Primary Paper 8 audit model; do not count as additional independent paper	ORIGINAL_CASE	ANCHOR	https://link.springer.com/article/10.1007/s43032-023-01359-w	Cook Wiggin Fogg 2024
PMID:38058639	Identification and validation of M2 macrophage-related genes in endometriosis.	2023	Heliyon	10.1016/j.heliyon.2023.e22258	MED	1	1	POOLED_OR_COMPARATIVE	YES	GSE51981/GSE6364/GSE7305 merged	No independent train-vs-test role established	Source overlap relevant to analysis but not split leakage established	NOT_APPLICABLE	MEDIUM	https://pmc.ncbi.nlm.nih.gov/articles/PMC10695979/	M2 macrophage 2023
PMID:39472502	Identification of a disulfidptosis-related genes signature for diagnostic and immune infiltration characteristics in endometriosis.	2024	Scientific reports	10.1038/s41598-024-77539-8	MED	1	1	BOTH_EXTERNAL_TESTS	YES	GSE7305 based marker discovery / nomogram	GSE51981 and GSE6364 both external ROC assessments	Not an opposite split between these two cohorts	NOT_APPLICABLE	LOW	https://www.nature.com/articles/s41598-024-77539-8	Disulfidptosis 2024
PMID:39843899	Identification of hub biomarkers and immune cell infiltrations participating in the pathogenesis of endometriosis.	2025	Scientific reports	10.1038/s41598-025-86164-y	MED	1	1	POOLED_OR_COMPARATIVE	YES	GSE51981/GSE6364/GSE7305 combined and batch-adjusted	No separate cross-split test between two duplicated cohorts established	Potential pseudoreplication, requires analysis-specific assessment	NOT_APPLICABLE	MEDIUM	https://www.nature.com/articles/s41598-025-86164-y	Hub biomarkers 2025
PMID:39963268	Potential biomarkers and immune infiltration linking endometriosis with recurrent pregnancy loss based on bioinformatics and machine learning.	2025	Frontiers in molecular biosciences	10.3389/fmolb.2025.1529507	MED	1	1	POOLED_OR_COMPARATIVE	YES	Six endometriosis studies including two duplicated GEO series combined	No documented GSE51981-vs-GSE6364 holdout	Use as reuse/pooled analysis example, not independent-test violation	NOT_APPLICABLE	MEDIUM	https://www.frontiersin.org/journals/molecular-biosciences/articles/10.3389/fmolb.2025.1529507/full	EMs/RPL 2025
PMID:40392231	Endometriosis is not the endometrium: Reviewing the over-representation of eutopic endometrium in endometriosis research.	2025	eLife	10.7554/elife.103825	MED	1	1	REVIEW_NOT_NEW_MODEL	YES	Review of data source/tissue representation	No new GEO classifier train-test design	Important external corroboration of tissue misclassification risk	NOT_APPLICABLE	CONTEXT	https://elifesciences.org/articles/103825	Eutopic endometrium review 2025
PMID:40527850	Integrative bioinformatics analysis of lipid metabolism-related genes and immune infiltration in endometriosis.	2025	Medicine	10.1097/md.0000000000042816	MED	1	1	POOLED_OR_COMPARATIVE	YES	GSE51981 and GSE6364 combined for DEGs	Other two studies used for validation	No opposite GSE51981-vs-GSE6364 test	NOT_APPLICABLE	MEDIUM	https://doi.org/10.1097/MD.0000000000042816	Lipid metabolism 2025
PMID:40772274	Identification of key genes associated with infertile endometriosis based on bioinformatic analysis.	2025	Frontiers in genetics	10.3389/fgene.2025.1615268	MED	1	1	DISCOVERY_VALIDATION_SUBSETS	YES	GSE51981 and other studies for discovery	GSE6364 used in validation of selected marker expression	Cross-role biomarker validation with subsets; not a verified classifier train/test split	UNKNOWN_AUTHOR_GSM	MEDIUM	https://www.frontiersin.org/journals/genetics/articles/10.3389/fgene.2025.1615268/full	Infertility biomarkers 2025
PMID:41310859	Closing the evidence loop-membrane-lipid homeostasis and vesicular transport link DEHP exposure to endometriosis.	2025	Human genomics	10.1186/s40246-025-00881-z	MED	1	1	POOLED_TRAIN_POTENTIAL_CV_DEPENDENCE	YES	GSE51981+GSE6364+GSE7305 pooled in training	Other GEO series (GSE11691, GSE23339, GSE25628) external	No opposite GEO test; duplicate source samples in pooled training could threaten sample-level CV if retained and split; not proven	UNKNOWN_AUTHOR_GSM	MEDIUM	https://link.springer.com/article/10.1186/s40246-025-00881-z	DEHP exposure 2025
PMID:41422938	EGR1 promotes ferroptosis in endometriosis through transcriptional activation of HMOX1.	2026	Molecular and cellular endocrinology	10.1016/j.mce.2025.112721	MED	1	1	OPPOSITE_SPLIT_SUBSETS	YES	GSE6364 (plus GSE7305/GSE11691/GSE23339) training	GSE51981 full 77 cases + 71 controls as validation	Opposite roles proven by publisher Methods; GSE6364 training GSM inclusion unknown, so exact within-model overlap held	UNKNOWN_AUTHOR_GSM	HIGH	https://www.sciencedirect.com/science/article/pii/S0303720725002722	EGR1/HMOX1 ferroptosis 2026
