## Supplementary material for "Hidden Dependencies in Endometriosis Microarray Classifiers: Sample Reuse, Outcome-Informed Batch Correction, and Diagnostic Reassessment": 185_source_CEL_manifest.csv

series_id	sample_id	cel_sha256	cel_bytes	archive_member	identity_evidence
GSE51981	GSM1256653	50eee14c217c7c6ff9031a61c9ea7d7b94462a6722af4917e38740dfaf0d09d5	13551365	GSM1256653_123.CEL.gz	PAPER8_V421_RAW_REHASH_ARCHIVED_NOT_REHASHED_IN_BUNDLE
GSE51981	GSM1256654	d7771864d58e57b4054c3fd471a63e7dac3f06042fc022dcecfeb0a889de84b3	13550909	GSM1256654_118.CEL.gz	PAPER8_V421_RAW_REHASH_ARCHIVED_NOT_REHASHED_IN_BUNDLE
GSE51981	GSM1256655	561b8ed69ca9cf13414996d9caaf06f008913d0893651d20bb9d53187546d9bb	13551336	GSM1256655_103.CEL.gz	PAPER8_V421_RAW_REHASH_ARCHIVED_NOT_REHASHED_IN_BUNDLE
GSE51981	GSM1256656	674f43300c773ff5efcf5e28f17f9c146b79135a7b8d88460134c307eecf7108	13550837	GSM1256656_132.CEL.gz	PAPER8_V421_RAW_REHASH_ARCHIVED_NOT_REHASHED_IN_BUNDLE
GSE51981	GSM1256657	b4a64bdbfee3039073ab38ffbbbb5846291f75a3a9a9afa6ee89ca2cf954fd0b	13550700	GSM1256657_119.CEL.gz	PAPER8_V421_RAW_REHASH_ARCHIVED_NOT_REHASHED_IN_BUNDLE
GSE51981	GSM1256658	f4b2e8835bebd107a078abe8e75006c20f9b2c2091cf830f480c9b4219f2c811	13550285	GSM1256658_133.CEL.gz	PAPER8_V421_RAW_REHASH_ARCHIVED_NOT_REHASHED_IN_BUNDLE
GSE51981	GSM1256659	5715168977d41b71bcb7aba15981796b0bd5950971767a1015fa495b17defee7	13551656	GSM1256659_134.CEL.gz	PAPER8_V421_RAW_REHASH_ARCHIVED_NOT_REHASHED_IN_BUNDLE
GSE51981	GSM1256660	b47ac97ee858b0cbbf0fff1be91b6ef8719de02a2b3a7c48c30a7dd9e02c5c12	13550849	GSM1256660_104.CEL.gz	PAPER8_V421_RAW_REHASH_ARCHIVED_NOT_REHASHED_IN_BUNDLE
GSE51981	GSM1256661	71e12b5786f766a383eb6ac3fbdbe0206335230cf860956794b4e8f0b387ebd5	13551817	GSM1256661_121.CEL.gz	PAPER8_V421_RAW_REHASH_ARCHIVED_NOT_REHASHED_IN_BUNDLE
GSE51981	GSM1256662	1f035e9bb3305a5f2dfdd11f0a263be5ce9466f18b6e30c8bd5ca8b4b51fde82	13550753	GSM1256662_135.CEL.gz	PAPER8_V421_RAW_REHASH_ARCHIVED_NOT_REHASHED_IN_BUNDLE
GSE51981	GSM1256663	eab961fc5a593a8a4fbd2d10190be3c8231d1a94420bce99fabc80ce33e08050	13550817	GSM1256663_108.CEL.gz	PAPER8_V421_RAW_REHASH_ARCHIVED_NOT_REHASHED_IN_BUNDLE
GSE51981	GSM1256664	b835f9bbef3ecbbe0ba27e4b8f2cff71f94964dae1d0552cc641c4964a7f3f27	13551137	GSM1256664_109.CEL.gz	PAPER8_V421_RAW_REHASH_ARCHIVED_NOT_REHASHED_IN_BUNDLE
GSE51981	GSM1256665	8ae5e38beb90751f26d7d75664214ff54c7264e6aaadc8d2e318d4966f3881bc	13551805	GSM1256665_136.CEL.gz	PAPER8_V421_RAW_REHASH_ARCHIVED_NOT_REHASHED_IN_BUNDLE
GSE51981	GSM1256666	5d61b91977b50a5b3a8cf7ba85cb83c746d68c9824c14d1b0751db086d4e4ede	13551381	GSM1256666_102.CEL.gz	PAPER8_V421_RAW_REHASH_ARCHIVED_NOT_REHASHED_IN_BUNDLE
GSE51981	GSM1256667	52d99c9011625e5cc1ab33147dfe98a3a2d88dc20a63e3b3c32c436c8ee7f2f4	13551905	GSM1256667_122.CEL.gz	PAPER8_V421_RAW_REHASH_ARCHIVED_NOT_REHASHED_IN_BUNDLE
GSE51981	GSM1256668	df789ff8ef995f7c64dbe916e84812a1ac3efb193757a83403469d926a0532e7	13550872	GSM1256668_137.CEL.gz	PAPER8_V421_RAW_REHASH_ARCHIVED_NOT_REHASHED_IN_BUNDLE
GSE51981	GSM1256669	47177fac72731b59598869b9cd376cecbf08d5f8ac2a88357a01a4e252e0ef86	13551337	GSM1256669_138.CEL.gz	PAPER8_V421_RAW_REHASH_ARCHIVED_NOT_REHASHED_IN_BUNDLE
GSE51981	GSM1256670	72f0a68d318dc261743b3835a7769b0d7a3048be52251c87c89145619f58b739	13551146	GSM1256670_139.CEL.gz	PAPER8_V421_RAW_REHASH_ARCHIVED_NOT_REHASHED_IN_BUNDLE
GSE51981	GSM1256671	91838c51600941d9120334c348615f3f556ef5b107e24f7f5569e7108c19c95c	13550922	GSM1256671_140.CEL.gz	PAPER8_V421_RAW_REHASH_ARCHIVED_NOT_REHASHED_IN_BUNDLE
GSE51981	GSM1256672	a584b2ba1fb88d9833d1431f29f0be2d71cb9558ce276986e10db9a2cd53db76	13551660	GSM1256672_94.CEL.gz	PAPER8_V421_RAW_REHASH_ARCHIVED_NOT_REHASHED_IN_BUNDLE
GSE51981	GSM1256673	e00a6688b6b2116c1be4daeb0605e75584174e9f95acf2353ac15e1cbb19fcad	13551320	GSM1256673_110.CEL.gz	PAPER8_V421_RAW_REHASH_ARCHIVED_NOT_REHASHED_IN_BUNDLE
GSE51981	GSM1256674	7c6ddbdfd11cc46b5e98137b09c1cd114edfa3034159ca491cba8b20e3c1f603	13550916	GSM1256674_95.CEL.gz	PAPER8_V421_RAW_REHASH_ARCHIVED_NOT_REHASHED_IN_BUNDLE
GSE51981	GSM1256675	f1b7305cf660746eea9ed9ab22e77a02446717ca14a41697827f18384bfd1894	13550965	GSM1256675_90.CEL.gz	PAPER8_V421_RAW_REHASH_ARCHIVED_NOT_REHASHED_IN_BUNDLE
GSE51981	GSM1256676	4b56b73f19367a2f28509736fd24719505c891db0f0913ce6b579ffdc1435e6c	13550956	GSM1256676_141.CEL.gz	PAPER8_V421_RAW_REHASH_ARCHIVED_NOT_REHASHED_IN_BUNDLE
GSE51981	GSM1256677	ca5496b3235b4a38f0c02fba3b9a4f09b85eaa7633a863568c35b2aad30c1a0d	13551744	GSM1256677_89.CEL.gz	PAPER8_V421_RAW_REHASH_ARCHIVED_NOT_REHASHED_IN_BUNDLE
GSE51981	GSM1256678	26e5353175031272df472221eb4a2b202902df64522c408e225b47b3d67b78b1	13551416	GSM1256678_105.CEL.gz	PAPER8_V421_RAW_REHASH_ARCHIVED_NOT_REHASHED_IN_BUNDLE
GSE51981	GSM1256679	63ac93cd9adadd9e2af29d525656b6974e5912cd043c4f090c9f3980705c68bf	13551908	GSM1256679_106.CEL.gz	PAPER8_V421_RAW_REHASH_ARCHIVED_NOT_REHASHED_IN_BUNDLE
GSE51981	GSM1256680	260f2de683e990f5f71a244eeabfeb84b00d971550e202c1222caa31bec22090	13551308	GSM1256680_107.CEL.gz	PAPER8_V421_RAW_REHASH_ARCHIVED_NOT_REHASHED_IN_BUNDLE
GSE51981	GSM1256681	a0c1340fd5280392c57ce20f633a93a1d7dd3692a93293913e9e92239ea6bbf6	13551340	GSM1256681_120.CEL.gz	PAPER8_V421_RAW_REHASH_ARCHIVED_NOT_REHASHED_IN_BUNDLE
GSE51981	GSM1256682	81ec9bbab383262af8e3c3d0f9870594e0b791356a1c70d2ad73be7c644baca7	13551224	GSM1256682_78.CEL.gz	PAPER8_V421_RAW_REHASH_ARCHIVED_NOT_REHASHED_IN_BUNDLE
GSE51981	GSM1256683	29f4eef03e94376c4cf5396dc3f6b6b93e5a96802962d8ac9392097f47245603	13551161	GSM1256683_100.CEL.gz	PAPER8_V421_RAW_REHASH_ARCHIVED_NOT_REHASHED_IN_BUNDLE
GSE51981	GSM1256684	1ffd0baff87405c956b14131a213e7aed7362f1f64ad37fb922bfa37fe479b50	13551380	GSM1256684_79.CEL.gz	PAPER8_V421_RAW_REHASH_ARCHIVED_NOT_REHASHED_IN_BUNDLE
GSE51981	GSM1256685	5348a8e16ae05aa5b7b74dd87b3761f64a4cfc118c1efe9798a64e434d258519	13551388	GSM1256685_72.CEL.gz	PAPER8_V421_RAW_REHASH_ARCHIVED_NOT_REHASHED_IN_BUNDLE
GSE51981	GSM1256686	6180d8df818767400ae68ebb9396ea776bc27422a5c8258f74f4e00e71005b37	13551064	GSM1256686_82.CEL.gz	PAPER8_V421_RAW_REHASH_ARCHIVED_NOT_REHASHED_IN_BUNDLE
GSE51981	GSM1256687	c0b75e73298b42e2c5e2a189068e26d6b03e0e560154da46eca571d401c71f34	13567130	GSM1256687_124.CEL.gz	PAPER8_V421_RAW_REHASH_ARCHIVED_NOT_REHASHED_IN_BUNDLE
GSE51981	GSM1256688	3e25d34b8d76aa41a950d21dbf4cebbec66eab51c412ed68d1ce238a1e471f6c	13566862	GSM1256688_91.CEL.gz	PAPER8_V421_RAW_REHASH_ARCHIVED_NOT_REHASHED_IN_BUNDLE
GSE51981	GSM1256689	1bb80b67771abe988673b4cefef286da57f9c55eb1e9ff029f60001a92d1c2e9	13552135	GSM1256689_80.CEL.gz	PAPER8_V421_RAW_REHASH_ARCHIVED_NOT_REHASHED_IN_BUNDLE
GSE51981	GSM1256690	7caa8171f2cdb6a5cd9d4017628854416b6c34a85036a5bbf9eba05e63582fdf	13551695	GSM1256690_96.CEL.gz	PAPER8_V421_RAW_REHASH_ARCHIVED_NOT_REHASHED_IN_BUNDLE
GSE51981	GSM1256691	33b16dcaa00327250240f437f2a92a9db38e4692fb841a7f913afefd6625a472	13551503	GSM1256691_73.CEL.gz	PAPER8_V421_RAW_REHASH_ARCHIVED_NOT_REHASHED_IN_BUNDLE
GSE51981	GSM1256692	235f1052fce7695e876edc8bae49c4f1bf06b2c4fe2da97157619ac55db6d850	13551035	GSM1256692_92.CEL.gz	PAPER8_V421_RAW_REHASH_ARCHIVED_NOT_REHASHED_IN_BUNDLE
GSE51981	GSM1256693	983a1c333828d7d819144690ded2325c3237b33b1e0afa57c2531eee20ea7dcd	13551815	GSM1256693_74.CEL.gz	PAPER8_V421_RAW_REHASH_ARCHIVED_NOT_REHASHED_IN_BUNDLE
GSE51981	GSM1256694	af7ece2783f69cb5db8e1ce0a46981721d2668a0a3d277df615602a86f94d188	13550759	GSM1256694_97.CEL.gz	PAPER8_V421_RAW_REHASH_ARCHIVED_NOT_REHASHED_IN_BUNDLE
GSE51981	GSM1256695	e43be506c481414fab057fad3362bbc32ea33abd125c5a0634e6e2a7e42ed58d	13551983	GSM1256695_125.CEL.gz	PAPER8_V421_RAW_REHASH_ARCHIVED_NOT_REHASHED_IN_BUNDLE
GSE51981	GSM1256696	26a29242246da361732299a3c803c4918c589718738ea5ae2d8dc41d96603b53	13551575	GSM1256696_130.CEL.gz	PAPER8_V421_RAW_REHASH_ARCHIVED_NOT_REHASHED_IN_BUNDLE
GSE51981	GSM1256697	d5e20b46f7310cc57b75467a9e3921758870365a1778d094791df68c6a82149b	13551331	GSM1256697_142.CEL.gz	PAPER8_V421_RAW_REHASH_ARCHIVED_NOT_REHASHED_IN_BUNDLE
GSE51981	GSM1256698	0926144335ed52e7214417461fa52e9a9de8d314f5a393cf65bf66e7f0dc4c8d	13551755	GSM1256698_81.CEL.gz	PAPER8_V421_RAW_REHASH_ARCHIVED_NOT_REHASHED_IN_BUNDLE
GSE51981	GSM1256699	741b3b923080538b595ad968e038866e5fad60175d2a90b0ad3982f88399b243	13552367	GSM1256699_111.CEL.gz	PAPER8_V421_RAW_REHASH_ARCHIVED_NOT_REHASHED_IN_BUNDLE
GSE51981	GSM1256700	0b8e1266e5e2ab0936aeb116248fc7d228bac2c0adc0c707039159ca3584f9ad	13551391	GSM1256700_98.CEL.gz	PAPER8_V421_RAW_REHASH_ARCHIVED_NOT_REHASHED_IN_BUNDLE
GSE51981	GSM1256701	9e804da3c3f33d42de5895522d62fe30bc31424f1ff455b5bc3c5d4c336028ea	13551071	GSM1256701_126.CEL.gz	PAPER8_V421_RAW_REHASH_ARCHIVED_NOT_REHASHED_IN_BUNDLE
GSE51981	GSM1256702	1f2d38bc9a4614c64562c51c7e7b4be05932a73adab099ca650ccdd183628456	13551652	GSM1256702_75.CEL.gz	PAPER8_V421_RAW_REHASH_ARCHIVED_NOT_REHASHED_IN_BUNDLE
GSE51981	GSM1256703	533ffa68d608c18fbe9b2b3cf21ba5707a143d0d40686f91af22035f4f4e4c1d	13550791	GSM1256703_113.CEL.gz	PAPER8_V421_RAW_REHASH_ARCHIVED_NOT_REHASHED_IN_BUNDLE
GSE51981	GSM1256704	ced38785eb8b38d9c17c7da31e6bc3a278d14b21aeb258e12a3f8bf7e8e9e385	13551051	GSM1256704_143.CEL.gz	PAPER8_V421_RAW_REHASH_ARCHIVED_NOT_REHASHED_IN_BUNDLE
GSE51981	GSM1256705	c99bf62e4c28714af437feeaf8f73573c9d304160cd9abeaace53c9b2585914d	13551711	GSM1256705_85.CEL.gz	PAPER8_V421_RAW_REHASH_ARCHIVED_NOT_REHASHED_IN_BUNDLE
GSE51981	GSM1256706	2289413111f0c3d5b25ec027e91df213312c3650fa678ae4df17d34eb02380f4	13551511	GSM1256706_76.CEL.gz	PAPER8_V421_RAW_REHASH_ARCHIVED_NOT_REHASHED_IN_BUNDLE
GSE51981	GSM1256707	b7d0499bad1841ed589cfc6e2c5527ad03d05217f70157453b412cc8b6a2dd74	13551183	GSM1256707_114.CEL.gz	PAPER8_V421_RAW_REHASH_ARCHIVED_NOT_REHASHED_IN_BUNDLE
GSE51981	GSM1256708	31ea8689d21904fd982436430d13fd6fb2f7aaf82bcc2709eda1bcb1b3773dcd	13551491	GSM1256708_88.CEL.gz	PAPER8_V421_RAW_REHASH_ARCHIVED_NOT_REHASHED_IN_BUNDLE
GSE51981	GSM1256709	409944bbe1f68f79573e9413c856da04dd3f41ce1932fb65baf5878c83b37639	13550979	GSM1256709_112.CEL.gz	PAPER8_V421_RAW_REHASH_ARCHIVED_NOT_REHASHED_IN_BUNDLE
GSE51981	GSM1256710	3d4fba4ddb3468df0d2dfb28ae75f1d59fc531fa2010bd38c3d08d3437e9c2e7	13551135	GSM1256710_131.CEL.gz	PAPER8_V421_RAW_REHASH_ARCHIVED_NOT_REHASHED_IN_BUNDLE
GSE51981	GSM1256711	d472fcf40f3d2f050743314369f4b82632b5264b6bb7331991977e484bad63d3	13551335	GSM1256711_144.CEL.gz	PAPER8_V421_RAW_REHASH_ARCHIVED_NOT_REHASHED_IN_BUNDLE
GSE51981	GSM1256712	cb11f6db5e18131523130af7df2141fddf6188eb57d1f44e7eaa60a13fe85805	13551163	GSM1256712_127.CEL.gz	PAPER8_V421_RAW_REHASH_ARCHIVED_NOT_REHASHED_IN_BUNDLE
GSE51981	GSM1256713	a3c1fb27313b6dc69cb8798099395f0a6836a251fbd7f4d2a989c883f2f613e9	13551159	GSM1256713_83.CEL.gz	PAPER8_V421_RAW_REHASH_ARCHIVED_NOT_REHASHED_IN_BUNDLE
GSE51981	GSM1256714	b2655ae4fa92697d1d289b7d357ba2e62b523be17d026f676b1e0624b6ab8148	13550907	GSM1256714_145.CEL.gz	PAPER8_V421_RAW_REHASH_ARCHIVED_NOT_REHASHED_IN_BUNDLE
GSE51981	GSM1256715	83e54cbeedbd500bd9cf07cb7ed38f8a08248f256fd1a5e4cd84736fd4ee16c9	13551060	GSM1256715_93.CEL.gz	PAPER8_V421_RAW_REHASH_ARCHIVED_NOT_REHASHED_IN_BUNDLE
GSE51981	GSM1256716	52de2d4d064d46b5c97ceca4cccfbbe2a2524a6d9f12b02a11610a57b38ce67b	13551475	GSM1256716_128.CEL.gz	PAPER8_V421_RAW_REHASH_ARCHIVED_NOT_REHASHED_IN_BUNDLE
GSE51981	GSM1256717	de363f3855f2de4767aecfea065c39ed86f6b7354e62212b22161fd9b22f44a6	13551255	GSM1256717_129.CEL.gz	PAPER8_V421_RAW_REHASH_ARCHIVED_NOT_REHASHED_IN_BUNDLE
GSE51981	GSM1256718	ecdec6c1e2d9076da51354ebab03560e818810dcfb425b0e75c07b206b9df679	13551834	GSM1256718_77.CEL.gz	PAPER8_V421_RAW_REHASH_ARCHIVED_NOT_REHASHED_IN_BUNDLE
GSE51981	GSM1256719	ce3c5650170c3b2af5493ac8fbade3658ece66e688aa29c311267185ac8553e9	13551650	GSM1256719_115.CEL.gz	PAPER8_V421_RAW_REHASH_ARCHIVED_NOT_REHASHED_IN_BUNDLE
GSE51981	GSM1256720	7325ed95e04399c72ce7b4f81768ed0eeb72364979436e07c8cf048e4fe84948	13567462	GSM1256720_1.CEL.gz	PAPER8_V421_RAW_REHASH_ARCHIVED_NOT_REHASHED_IN_BUNDLE
GSE51981	GSM1256721	1de93ccb0407121fb7c9388202619fb110fc5d2074d66e9bcca8a6c8d92897c5	13567210	GSM1256721_21.CEL.gz	PAPER8_V421_RAW_REHASH_ARCHIVED_NOT_REHASHED_IN_BUNDLE
GSE51981	GSM1256722	b50ad43809c6143ddfd77a4fddad3fb3efa0774e71492e5b7023f28d8a047951	13566418	GSM1256722_2.CEL.gz	PAPER8_V421_RAW_REHASH_ARCHIVED_NOT_REHASHED_IN_BUNDLE
GSE51981	GSM1256723	8049d81b47e305c6dc7ecc7972a8ab6d7d3bae39b39b1b3a829452afcc4d032c	13567006	GSM1256723_3.CEL.gz	PAPER8_V421_RAW_REHASH_ARCHIVED_NOT_REHASHED_IN_BUNDLE
GSE51981	GSM1256724	e398336d52bd6adfd3efc991f0d9ae9db5b02f6e102cd094cc491ee87e6e42ad	13566606	GSM1256724_22.CEL.gz	PAPER8_V421_RAW_REHASH_ARCHIVED_NOT_REHASHED_IN_BUNDLE
GSE51981	GSM1256725	8bcc8f5c64e394fd102cd37a9d2d6f9a91470bc88f22e580b13240d541a34081	13566862	GSM1256725_4.CEL.gz	PAPER8_V421_RAW_REHASH_ARCHIVED_NOT_REHASHED_IN_BUNDLE
GSE51981	GSM1256726	9a51aca8ac52f53ef7448dd678d5540afb76e0eccc2bd44a72bd99c4fe02eeca	13566630	GSM1256726_23.CEL.gz	PAPER8_V421_RAW_REHASH_ARCHIVED_NOT_REHASHED_IN_BUNDLE
GSE51981	GSM1256727	1c211f387f07d04c4c607dbdaa9dbcf28ded39382ad2cb1ff136effb05a743d0	13566790	GSM1256727_24.CEL.gz	PAPER8_V421_RAW_REHASH_ARCHIVED_NOT_REHASHED_IN_BUNDLE
GSE51981	GSM1256728	ad39f599a7b61f11a1cb2ce03c04803933cbf3929829183d5dc2c087a73902fd	13566762	GSM1256728_27.CEL.gz	PAPER8_V421_RAW_REHASH_ARCHIVED_NOT_REHASHED_IN_BUNDLE
GSE51981	GSM1256729	10ff218a29b7082088cbddc9b048341dbe2100c7626deb064766d22b1e0636ac	13567278	GSM1256729_5.CEL.gz	PAPER8_V421_RAW_REHASH_ARCHIVED_NOT_REHASHED_IN_BUNDLE
GSE51981	GSM1256730	63c6919f7cc2a45253fafeab1259f25294d8695fabbfb3586c00e3eddcbe033f	13566878	GSM1256730_25.CEL.gz	PAPER8_V421_RAW_REHASH_ARCHIVED_NOT_REHASHED_IN_BUNDLE
GSE51981	GSM1256731	8fa3bce8a172730229978807616400a7fc150ffad0973ba431f721e74b35ae07	13567206	GSM1256731_6.CEL.gz	PAPER8_V421_RAW_REHASH_ARCHIVED_NOT_REHASHED_IN_BUNDLE
GSE51981	GSM1256732	c7372b25792e3245d98663f7d7d88855889ddfa6d90ca48a1d66148cbd63a52d	13566946	GSM1256732_28.CEL.gz	PAPER8_V421_RAW_REHASH_ARCHIVED_NOT_REHASHED_IN_BUNDLE
GSE51981	GSM1256733	10fa064bc1f26de64221191bcf0f02907ec75d7fee96e7653fcb2f57981274b5	13567766	GSM1256733_7.CEL.gz	PAPER8_V421_RAW_REHASH_ARCHIVED_NOT_REHASHED_IN_BUNDLE
GSE51981	GSM1256734	0e0bb7df22d304af5479f66751173d9ed5dca93cbe0465d56657ece951c777aa	13566954	GSM1256734_8.CEL.gz	PAPER8_V421_RAW_REHASH_ARCHIVED_NOT_REHASHED_IN_BUNDLE
GSE51981	GSM1256735	6185d2ab32ce9cf791623c4d9e0b983636932e552d0516dce9e9c49ab2f06d3c	13551508	GSM1256735_56.CEL.gz	PAPER8_V421_RAW_REHASH_ARCHIVED_NOT_REHASHED_IN_BUNDLE
GSE51981	GSM1256736	e1e8a1e3a34bd64b04485a74079949d1efb323f1a310f21e1bb5706c33312df8	13551232	GSM1256736_57.CEL.gz	PAPER8_V421_RAW_REHASH_ARCHIVED_NOT_REHASHED_IN_BUNDLE
GSE51981	GSM1256737	bda4f6260f6c7316427d1a564fdc753e81ff1d419a6912146f29b6eb21d6321d	13550904	GSM1256737_58.CEL.gz	PAPER8_V421_RAW_REHASH_ARCHIVED_NOT_REHASHED_IN_BUNDLE
GSE51981	GSM1256738	394b986b80c3070faf5739b909ca718f7902878db15a1f2f15adbc0fc8afb6a5	13550545	GSM1256738_59.CEL.gz	PAPER8_V421_RAW_REHASH_ARCHIVED_NOT_REHASHED_IN_BUNDLE
GSE51981	GSM1256739	4ca868f68f5120d35a5f7346d3c3f4ed575ecc18a6bceea6ad3058aeae2615dc	13550892	GSM1256739_35.CEL.gz	PAPER8_V421_RAW_REHASH_ARCHIVED_NOT_REHASHED_IN_BUNDLE
GSE51981	GSM1256740	32805e79fca2521cb2e2b4f6e212e30d1b856801217aad45e236f23479073e88	13551224	GSM1256740_60.CEL.gz	PAPER8_V421_RAW_REHASH_ARCHIVED_NOT_REHASHED_IN_BUNDLE
GSE51981	GSM1256741	452d5412544c10ad27b9d5ff1ca9adf85a326696ab42204b73a5d10c677eba69	13551484	GSM1256741_36.CEL.gz	PAPER8_V421_RAW_REHASH_ARCHIVED_NOT_REHASHED_IN_BUNDLE
GSE51981	GSM1256742	14c164304ac3c72211807df73d48d8be4482cead519190cef9c104dc8eb761e9	13551696	GSM1256742_37.CEL.gz	PAPER8_V421_RAW_REHASH_ARCHIVED_NOT_REHASHED_IN_BUNDLE
GSE51981	GSM1256743	302d361de3462eb3e741f67829081de73a447671839a39754005411a7d4d5e27	13550944	GSM1256743_61.CEL.gz	PAPER8_V421_RAW_REHASH_ARCHIVED_NOT_REHASHED_IN_BUNDLE
GSE51981	GSM1256744	fa1231c845ba649728eecca66579a5b670f3466277e165ca4c1e3c314dc9259a	13551356	GSM1256744_38.CEL.gz	PAPER8_V421_RAW_REHASH_ARCHIVED_NOT_REHASHED_IN_BUNDLE
GSE51981	GSM1256745	6fb483d2f80e6088f6a8a478de2961e2c6124801f557e59236bcbafa1beeadf8	13551176	GSM1256745_39.CEL.gz	PAPER8_V421_RAW_REHASH_ARCHIVED_NOT_REHASHED_IN_BUNDLE
GSE51981	GSM1256746	e07d36227c8e6fb84e9b1af61b128af7c6e7ab1d56e656553cfd3dc03a6312ae	13551276	GSM1256746_62.CEL.gz	PAPER8_V421_RAW_REHASH_ARCHIVED_NOT_REHASHED_IN_BUNDLE
GSE51981	GSM1256747	95d87b9298430f96cceed85ad60b871e64f656fea9105e042123cced11fff427	13551516	GSM1256747_63.CEL.gz	PAPER8_V421_RAW_REHASH_ARCHIVED_NOT_REHASHED_IN_BUNDLE
GSE51981	GSM1256748	eca6050a08349ece0c3995bcd505a5577f4ae0d8f3d5b33e63851330f572af81	13551036	GSM1256748_40.CEL.gz	PAPER8_V421_RAW_REHASH_ARCHIVED_NOT_REHASHED_IN_BUNDLE
GSE51981	GSM1256749	a10a18c226e010d621cce15ba7de0139bf508126762c013c2c02f6031174de7a	13551680	GSM1256749_64.CEL.gz	PAPER8_V421_RAW_REHASH_ARCHIVED_NOT_REHASHED_IN_BUNDLE
GSE51981	GSM1256750	79044e6ea360fda71ba8684532be97ef5c714f6462c5bbd96ee64121d8e83c4e	13551528	GSM1256750_65.CEL.gz	PAPER8_V421_RAW_REHASH_ARCHIVED_NOT_REHASHED_IN_BUNDLE
GSE51981	GSM1256751	85dcb9bdb4567dee25ce5daf9f9fb63b8b81fb6370746ac940a1336e408a6aeb	13551520	GSM1256751_50.CEL.gz	PAPER8_V421_RAW_REHASH_ARCHIVED_NOT_REHASHED_IN_BUNDLE
GSE51981	GSM1256752	f543f9c35aa4b7ab60eaba5fa95981f131d48ecbe47607f38a1f5938afafa435	13550996	GSM1256752_51.CEL.gz	PAPER8_V421_RAW_REHASH_ARCHIVED_NOT_REHASHED_IN_BUNDLE
GSE51981	GSM1256753	d9b8bc5310c324fb168d9b8c1f90908424a08420b6eec2bf58e4781e04ea940f	13551104	GSM1256753_41.CEL.gz	PAPER8_V421_RAW_REHASH_ARCHIVED_NOT_REHASHED_IN_BUNDLE
GSE51981	GSM1256754	a709518d9d8ea0eec2ab6de1b7231f89d7b9c1de9f5b1629b63bc933eb0491a5	13551224	GSM1256754_42.CEL.gz	PAPER8_V421_RAW_REHASH_ARCHIVED_NOT_REHASHED_IN_BUNDLE
GSE51981	GSM1256755	8c51e725d63288800d9edf4a07425a7cb0f4b0e81470bd600d581fb019bfd4be	13551681	GSM1256755_66.CEL.gz	PAPER8_V421_RAW_REHASH_ARCHIVED_NOT_REHASHED_IN_BUNDLE
GSE51981	GSM1256756	3a2bbd5e9bb60a8565a0bb668d200dea8f0e5dff3978a4270ea4dcdc864905d9	13551320	GSM1256756_43.CEL.gz	PAPER8_V421_RAW_REHASH_ARCHIVED_NOT_REHASHED_IN_BUNDLE
GSE51981	GSM1256757	193eed68259fe4c3cdbb28ec4bc93d1ff1c7b20d962a2c2451a8879907af399d	13551304	GSM1256757_67.CEL.gz	PAPER8_V421_RAW_REHASH_ARCHIVED_NOT_REHASHED_IN_BUNDLE
GSE51981	GSM1256758	4a176eceadacb907994676635effc5cc1033b2e44d8f98005c54a0775701a611	13551005	GSM1256758_68.CEL.gz	PAPER8_V421_RAW_REHASH_ARCHIVED_NOT_REHASHED_IN_BUNDLE
GSE51981	GSM1256759	d983936aa84d9364622b78429046695121339847b0e6d8172aa8bcabfdc6091c	13551378	GSM1256759_44.CEL.gz	PAPER8_V421_RAW_REHASH_ARCHIVED_NOT_REHASHED_IN_BUNDLE
GSE51981	GSM1256760	debc57c57175fc668007ca2d3bb2eb5312099f12906d2c4952692c1e0bda77e7	13552526	GSM1256760_45.CEL.gz	PAPER8_V421_RAW_REHASH_ARCHIVED_NOT_REHASHED_IN_BUNDLE
GSE51981	GSM1256761	a3bc1afe6fb56ca245ca5d28f9261678588bf0dad7d273681cf95a2f30df2a0e	13551386	GSM1256761_46.CEL.gz	PAPER8_V421_RAW_REHASH_ARCHIVED_NOT_REHASHED_IN_BUNDLE
GSE51981	GSM1256762	1c85c0effae3efb1294c23e37e23e4987978a37a8c677810e85c18328fff15be	13550542	GSM1256762_47.CEL.gz	PAPER8_V421_RAW_REHASH_ARCHIVED_NOT_REHASHED_IN_BUNDLE
GSE51981	GSM1256763	5c23808b2697e2142325a0360bf49a0459b500b0b4003aacb0971c30e3027549	13551098	GSM1256763_48.CEL.gz	PAPER8_V421_RAW_REHASH_ARCHIVED_NOT_REHASHED_IN_BUNDLE
GSE51981	GSM1256764	be1e03fbe0c3b27d97127d0bacc4b5aaa1f9c8dbcbe87232d5693026c00ce844	13551502	GSM1256764_52.CEL.gz	PAPER8_V421_RAW_REHASH_ARCHIVED_NOT_REHASHED_IN_BUNDLE
GSE51981	GSM1256765	067379d21fd4ad77dbeadc4d319a5062eac222c928d1e6909a60c91f1a55d41c	13551606	GSM1256765_53.CEL.gz	PAPER8_V421_RAW_REHASH_ARCHIVED_NOT_REHASHED_IN_BUNDLE
GSE51981	GSM1256766	eda50c4b6801ccd56c7ca0c656e383aec0cc846aec156d5a21e9f9e097e51436	13551838	GSM1256766_29.CEL.gz	PAPER8_V421_RAW_REHASH_ARCHIVED_NOT_REHASHED_IN_BUNDLE
GSE51981	GSM1256767	53ba12f07897286fa59fc16535770591d39e181fb111cf8b0fe73e2f53e474de	13550826	GSM1256767_30.CEL.gz	PAPER8_V421_RAW_REHASH_ARCHIVED_NOT_REHASHED_IN_BUNDLE
GSE51981	GSM1256768	a2f386210ddb8f1434a254f18d08f764c35db8548952580d983626f085347118	13551114	GSM1256768_31.CEL.gz	PAPER8_V421_RAW_REHASH_ARCHIVED_NOT_REHASHED_IN_BUNDLE
GSE51981	GSM1256769	c035549e6afff8bed948ac83da637bedfdc29db7d87fae17f022e774f4835115	13550890	GSM1256769_32.CEL.gz	PAPER8_V421_RAW_REHASH_ARCHIVED_NOT_REHASHED_IN_BUNDLE
GSE51981	GSM1256770	9ff7502e58ba0b240120ffc8633f1aab77622a282ae719bbf026b5d31f086147	13551126	GSM1256770_9.CEL.gz	PAPER8_V421_RAW_REHASH_ARCHIVED_NOT_REHASHED_IN_BUNDLE
GSE51981	GSM1256771	7bca93e6c1e6471615fe0c901d7005405312344999b0bde41f2fed7f4db76537	13552722	GSM1256771_10.CEL.gz	PAPER8_V421_RAW_REHASH_ARCHIVED_NOT_REHASHED_IN_BUNDLE
GSE51981	GSM1256772	845c85b931feba2388d02b6aaf5ffff9a9264661c2faa30900bc875c225a4d9c	13551126	GSM1256772_11.CEL.gz	PAPER8_V421_RAW_REHASH_ARCHIVED_NOT_REHASHED_IN_BUNDLE
GSE51981	GSM1256773	e8a97e614f10a07e4e6ab12ddd3e35dbcad52342b481afa8dd9b7d935f8d5d88	13551331	GSM1256773_148.CEL.gz	PAPER8_V421_RAW_REHASH_ARCHIVED_NOT_REHASHED_IN_BUNDLE
GSE51981	GSM1256774	31800e784a9d83913cdb2730e5f96ea8e4dec7f8d72887842347ec17e8ab6e6d	13551560	GSM1256774_86.CEL.gz	PAPER8_V421_RAW_REHASH_ARCHIVED_NOT_REHASHED_IN_BUNDLE
GSE51981	GSM1256775	c3750d761720539f75811556736f1c252d71b0e056bee5b03a6e0907e9cf035a	13567122	GSM1256775_99.CEL.gz	PAPER8_V421_RAW_REHASH_ARCHIVED_NOT_REHASHED_IN_BUNDLE
GSE51981	GSM1256776	13978495a6b61f4618f1a48108a78959e01086ebb7d8fcdd8e1519e9f1534b5d	13551833	GSM1256776_87.CEL.gz	PAPER8_V421_RAW_REHASH_ARCHIVED_NOT_REHASHED_IN_BUNDLE
GSE51981	GSM1256777	568e916294a57f1d66af5a9c60f04cd0737854ba48fc41cfff9a086da8078d76	13551305	GSM1256777_116.CEL.gz	PAPER8_V421_RAW_REHASH_ARCHIVED_NOT_REHASHED_IN_BUNDLE
GSE51981	GSM1256778	9e4f645f5f7a5b24762610467dcb10280c0ead1c67fe00bccec51035bf2d5816	13567114	GSM1256778_84.CEL.gz	PAPER8_V421_RAW_REHASH_ARCHIVED_NOT_REHASHED_IN_BUNDLE
GSE51981	GSM1256779	6aad7cf21b577d4a193b5b8a8333cd25d60c195634a26dd14f62a4331a265a1e	13551141	GSM1256779_101.CEL.gz	PAPER8_V421_RAW_REHASH_ARCHIVED_NOT_REHASHED_IN_BUNDLE
GSE51981	GSM1256780	8171545959b207a0dcccc22a3dafd0b8afbea71609a028047007476c02a1af4d	13551064	GSM1256780_146.CEL.gz	PAPER8_V421_RAW_REHASH_ARCHIVED_NOT_REHASHED_IN_BUNDLE
GSE51981	GSM1256781	fe52ec2380b3de8206fb4d28f688f06b21d31210fd3f52b61c1371df51f58e98	13551296	GSM1256781_147.CEL.gz	PAPER8_V421_RAW_REHASH_ARCHIVED_NOT_REHASHED_IN_BUNDLE
GSE51981	GSM1256782	a2a5266354673fde303888e3bdaf9030b2eacc2f37dc1a9f9a7cd773b81b60e1	13551581	GSM1256782_117.CEL.gz	PAPER8_V421_RAW_REHASH_ARCHIVED_NOT_REHASHED_IN_BUNDLE
GSE51981	GSM1256783	fe3f0e5d5144a7131b4ba4b02da8248a51a9053c0cc92758b8ba0db96c3acbfb	13551435	GSM1256783_70.CEL.gz	PAPER8_V421_RAW_REHASH_ARCHIVED_NOT_REHASHED_IN_BUNDLE
GSE51981	GSM1256784	22e292bf7eed7074b93f3901465e6f34ebfd10bb82cac66a45dbf7985c57f97c	13567178	GSM1256784_12.CEL.gz	PAPER8_V421_RAW_REHASH_ARCHIVED_NOT_REHASHED_IN_BUNDLE
GSE51981	GSM1256785	26ec86da67dc9e47f2c4d95d752a7afdf1cdfa2b64ca06659a085110c22dd252	13566450	GSM1256785_13.CEL.gz	PAPER8_V421_RAW_REHASH_ARCHIVED_NOT_REHASHED_IN_BUNDLE
GSE51981	GSM1256786	83615b1382adfda0d9c974b71ed61304fdfe9a5e7e72686ebd32205475d9fcfe	13567174	GSM1256786_14.CEL.gz	PAPER8_V421_RAW_REHASH_ARCHIVED_NOT_REHASHED_IN_BUNDLE
GSE51981	GSM1256787	73c8e3579008574d83b1fcf13d81057805c6ac0f4de96e6337500da2edbf5f8c	13551477	GSM1256787_26.CEL.gz	PAPER8_V421_RAW_REHASH_ARCHIVED_NOT_REHASHED_IN_BUNDLE
GSE51981	GSM1256788	6b3b8555d74ad3432f4cba378bd45550bf3a5cc1974a83f223d33f8d594721a1	13567174	GSM1256788_15.CEL.gz	PAPER8_V421_RAW_REHASH_ARCHIVED_NOT_REHASHED_IN_BUNDLE
GSE51981	GSM1256789	3423c83234dcad49336e4d64c525aa8f6406d740dd18850dee0b04a5e9893bde	13551252	GSM1256789_69.CEL.gz	PAPER8_V421_RAW_REHASH_ARCHIVED_NOT_REHASHED_IN_BUNDLE
GSE51981	GSM1256790	5f08e05288682ce24eec2607616dba497cb90df7561d8880985d9c3c9ea6ca30	13551877	GSM1256790_54.CEL.gz	PAPER8_V421_RAW_REHASH_ARCHIVED_NOT_REHASHED_IN_BUNDLE
GSE51981	GSM1256791	a0396186903c0c2b735560ea4585fbf4f7858be1748c4649a07b72295c4f0fed	13566838	GSM1256791_33.CEL.gz	PAPER8_V421_RAW_REHASH_ARCHIVED_NOT_REHASHED_IN_BUNDLE
GSE51981	GSM1256792	8b854771040ae1e34a3139f268d70177039b0e2d9074a8e4fc256f9135aa1e34	13550810	GSM1256792_55.CEL.gz	PAPER8_V421_RAW_REHASH_ARCHIVED_NOT_REHASHED_IN_BUNDLE
GSE51981	GSM1256793	1f0559242f42ca9248ea4364790d747a0be86235df9d050dc6df4e1eeb4261c4	13567078	GSM1256793_16.CEL.gz	PAPER8_V421_RAW_REHASH_ARCHIVED_NOT_REHASHED_IN_BUNDLE
GSE51981	GSM1256794	50234d51315f6c5d4943129941dc1593ffd57aff522a175599defafb38648603	13551110	GSM1256794_49.CEL.gz	PAPER8_V421_RAW_REHASH_ARCHIVED_NOT_REHASHED_IN_BUNDLE
GSE51981	GSM1256795	a0eae2c7c65f76da2e05ae5631ba83bfac30d05f7275068d37d3f760c8e49957	13551597	GSM1256795_71.CEL.gz	PAPER8_V421_RAW_REHASH_ARCHIVED_NOT_REHASHED_IN_BUNDLE
GSE51981	GSM1256796	d43ca23b1aa37a39ffadb7a8181077b3b8969cb6c3539034594e9def534487ac	13566974	GSM1256796_17.CEL.gz	PAPER8_V421_RAW_REHASH_ARCHIVED_NOT_REHASHED_IN_BUNDLE
GSE51981	GSM1256797	c6a1faff022f2bee369b37f0e387d96ed9a764e36cdca3854ae01ca416760f09	13566970	GSM1256797_34.CEL.gz	PAPER8_V421_RAW_REHASH_ARCHIVED_NOT_REHASHED_IN_BUNDLE
GSE51981	GSM1256798	93a10fd77ec5cbc08679c940f0d7ed7c31f232f0611ca193830a7b46f9e5750c	13567354	GSM1256798_18.CEL.gz	PAPER8_V421_RAW_REHASH_ARCHIVED_NOT_REHASHED_IN_BUNDLE
GSE51981	GSM1256799	c928e29e359b99b350b77ee19e6ae76155ad6eb520853c769cee37c9abccebc9	13567466	GSM1256799_19.CEL.gz	PAPER8_V421_RAW_REHASH_ARCHIVED_NOT_REHASHED_IN_BUNDLE
GSE51981	GSM1256800	0e6aa76f73029a6e80692319af798bf4ab53a5d00409e8f7169adaf7b5351f87	13566714	GSM1256800_20.CEL.gz	PAPER8_V421_RAW_REHASH_ARCHIVED_NOT_REHASHED_IN_BUNDLE
GSE6364	GSM150190	5d61b91977b50a5b3a8cf7ba85cb83c746d68c9824c14d1b0751db086d4e4ede	13551381	GSM150190.CEL.gz	PAPER8_V421_RAW_REHASH_ARCHIVED_NOT_REHASHED_IN_BUNDLE
GSE6364	GSM150191	561b8ed69ca9cf13414996d9caaf06f008913d0893651d20bb9d53187546d9bb	13551336	GSM150191.CEL.gz	PAPER8_V421_RAW_REHASH_ARCHIVED_NOT_REHASHED_IN_BUNDLE
GSE6364	GSM150192	0bb67597f91bb769f20b0ba2487472bd54030f41b8ee13ee6933f6792bab37f8	13550632	GSM150192.CEL.gz	PAPER8_V421_RAW_REHASH_ARCHIVED_NOT_REHASHED_IN_BUNDLE
GSE6364	GSM150193	b47ac97ee858b0cbbf0fff1be91b6ef8719de02a2b3a7c48c30a7dd9e02c5c12	13550849	GSM150193.CEL.gz	PAPER8_V421_RAW_REHASH_ARCHIVED_NOT_REHASHED_IN_BUNDLE
GSE6364	GSM150194	eab961fc5a593a8a4fbd2d10190be3c8231d1a94420bce99fabc80ce33e08050	13550817	GSM150194.CEL.gz	PAPER8_V421_RAW_REHASH_ARCHIVED_NOT_REHASHED_IN_BUNDLE
GSE6364	GSM150195	b835f9bbef3ecbbe0ba27e4b8f2cff71f94964dae1d0552cc641c4964a7f3f27	13551137	GSM150195.CEL.gz	PAPER8_V421_RAW_REHASH_ARCHIVED_NOT_REHASHED_IN_BUNDLE
GSE6364	GSM150196	376f977665c1093b1882e17d99efd34b62247f82c13129daac55edd9e3c33e9f	13550709	GSM150196.CEL.gz	PAPER8_V421_RAW_REHASH_ARCHIVED_NOT_REHASHED_IN_BUNDLE
GSE6364	GSM150197	ae04bda290ba1687cbad10cde5030645548f43603e5278cedfc77396fda57c2c	13551189	GSM150197.CEL.gz	PAPER8_V421_RAW_REHASH_ARCHIVED_NOT_REHASHED_IN_BUNDLE
GSE6364	GSM150198	9ff7502e58ba0b240120ffc8633f1aab77622a282ae719bbf026b5d31f086147	13551126	GSM150198.CEL.gz	PAPER8_V421_RAW_REHASH_ARCHIVED_NOT_REHASHED_IN_BUNDLE
GSE6364	GSM150199	7bca93e6c1e6471615fe0c901d7005405312344999b0bde41f2fed7f4db76537	13552722	GSM150199.CEL.gz	PAPER8_V421_RAW_REHASH_ARCHIVED_NOT_REHASHED_IN_BUNDLE
GSE6364	GSM150201	845c85b931feba2388d02b6aaf5ffff9a9264661c2faa30900bc875c225a4d9c	13551126	GSM150201.CEL.gz	PAPER8_V421_RAW_REHASH_ARCHIVED_NOT_REHASHED_IN_BUNDLE
GSE6364	GSM150202	52d99c9011625e5cc1ab33147dfe98a3a2d88dc20a63e3b3c32c436c8ee7f2f4	13551905	GSM150202.CEL.gz	PAPER8_V421_RAW_REHASH_ARCHIVED_NOT_REHASHED_IN_BUNDLE
GSE6364	GSM150203	50eee14c217c7c6ff9031a61c9ea7d7b94462a6722af4917e38740dfaf0d09d5	13551365	GSM150203.CEL.gz	PAPER8_V421_RAW_REHASH_ARCHIVED_NOT_REHASHED_IN_BUNDLE
GSE6364	GSM150204	d7771864d58e57b4054c3fd471a63e7dac3f06042fc022dcecfeb0a889de84b3	13550909	GSM150204.CEL.gz	PAPER8_V421_RAW_REHASH_ARCHIVED_NOT_REHASHED_IN_BUNDLE
GSE6364	GSM150205	b4a64bdbfee3039073ab38ffbbbb5846291f75a3a9a9afa6ee89ca2cf954fd0b	13550700	GSM150205.CEL.gz	PAPER8_V421_RAW_REHASH_ARCHIVED_NOT_REHASHED_IN_BUNDLE
GSE6364	GSM150206	c806f789e055f49eb07dc03f6615125d4133a5812c3db957c190b5b9fd190149	13551976	GSM150206.CEL.gz	PAPER8_V421_RAW_REHASH_ARCHIVED_NOT_REHASHED_IN_BUNDLE
GSE6364	GSM150207	71e12b5786f766a383eb6ac3fbdbe0206335230cf860956794b4e8f0b387ebd5	13551817	GSM150207.CEL.gz	PAPER8_V421_RAW_REHASH_ARCHIVED_NOT_REHASHED_IN_BUNDLE
GSE6364	GSM150208	5422ec85efcabb28d881b8b97b594c497d11362ce74c16da65143fc366fefdbe	13553445	GSM150208.CEL.gz	PAPER8_V421_RAW_REHASH_ARCHIVED_NOT_REHASHED_IN_BUNDLE
GSE6364	GSM150209	936837899e170be0934cb5ce7918f22abe03b5573267449f1dd7584d96d1fb05	13551320	GSM150209.CEL.gz	PAPER8_V421_RAW_REHASH_ARCHIVED_NOT_REHASHED_IN_BUNDLE
GSE6364	GSM150210	4ad7d4801b79d24dcdae1e4163d7cb6f4686576e2c2b179b5ebd4a8f71ba7afc	13552445	GSM150210.CEL.gz	PAPER8_V421_RAW_REHASH_ARCHIVED_NOT_REHASHED_IN_BUNDLE
GSE6364	GSM150211	df789ff8ef995f7c64dbe916e84812a1ac3efb193757a83403469d926a0532e7	13550872	GSM150211.CEL.gz	PAPER8_V421_RAW_REHASH_ARCHIVED_NOT_REHASHED_IN_BUNDLE
GSE6364	GSM150212	674f43300c773ff5efcf5e28f17f9c146b79135a7b8d88460134c307eecf7108	13550837	GSM150212.CEL.gz	PAPER8_V421_RAW_REHASH_ARCHIVED_NOT_REHASHED_IN_BUNDLE
GSE6364	GSM150213	f4b2e8835bebd107a078abe8e75006c20f9b2c2091cf830f480c9b4219f2c811	13550285	GSM150213.CEL.gz	PAPER8_V421_RAW_REHASH_ARCHIVED_NOT_REHASHED_IN_BUNDLE
GSE6364	GSM150214	5715168977d41b71bcb7aba15981796b0bd5950971767a1015fa495b17defee7	13551656	GSM150214.CEL.gz	PAPER8_V421_RAW_REHASH_ARCHIVED_NOT_REHASHED_IN_BUNDLE
GSE6364	GSM150215	1f035e9bb3305a5f2dfdd11f0a263be5ce9466f18b6e30c8bd5ca8b4b51fde82	13550753	GSM150215.CEL.gz	PAPER8_V421_RAW_REHASH_ARCHIVED_NOT_REHASHED_IN_BUNDLE
GSE6364	GSM150216	8ae5e38beb90751f26d7d75664214ff54c7264e6aaadc8d2e318d4966f3881bc	13551805	GSM150216.CEL.gz	PAPER8_V421_RAW_REHASH_ARCHIVED_NOT_REHASHED_IN_BUNDLE
GSE6364	GSM150217	47177fac72731b59598869b9cd376cecbf08d5f8ac2a88357a01a4e252e0ef86	13551337	GSM150217.CEL.gz	PAPER8_V421_RAW_REHASH_ARCHIVED_NOT_REHASHED_IN_BUNDLE
GSE6364	GSM150218	72f0a68d318dc261743b3835a7769b0d7a3048be52251c87c89145619f58b739	13551146	GSM150218.CEL.gz	PAPER8_V421_RAW_REHASH_ARCHIVED_NOT_REHASHED_IN_BUNDLE
GSE6364	GSM150219	91838c51600941d9120334c348615f3f556ef5b107e24f7f5569e7108c19c95c	13550922	GSM150219.CEL.gz	PAPER8_V421_RAW_REHASH_ARCHIVED_NOT_REHASHED_IN_BUNDLE
GSE6364	GSM150220	5bf693d4bf09256debbe6f900b09e7ea3d2d2f887d81cf23c3a510f0842bb7a9	13550657	GSM150220.CEL.gz	PAPER8_V421_RAW_REHASH_ARCHIVED_NOT_REHASHED_IN_BUNDLE
GSE6364	GSM150221	73b1524f65061970a53e6f0b63eb7ed835988d2e4d456a657f65d3b3e36fd718	13550789	GSM150221.CEL.gz	PAPER8_V421_RAW_REHASH_ARCHIVED_NOT_REHASHED_IN_BUNDLE
GSE6364	GSM150222	9476002b60b8b07ec0e565fff21437967dca9b6a5005c06b391e1dab28c4cb8e	13551609	GSM150222.CEL.gz	PAPER8_V421_RAW_REHASH_ARCHIVED_NOT_REHASHED_IN_BUNDLE
GSE6364	GSM150223	0b9af042725fd8d8d6a67b071a7b51e8c8a92b3bb24ff8abd53073ce472b03c4	13551453	GSM150223.CEL.gz	PAPER8_V421_RAW_REHASH_ARCHIVED_NOT_REHASHED_IN_BUNDLE
GSE6364	GSM150224	eda50c4b6801ccd56c7ca0c656e383aec0cc846aec156d5a21e9f9e097e51436	13551838	GSM150224.CEL.gz	PAPER8_V421_RAW_REHASH_ARCHIVED_NOT_REHASHED_IN_BUNDLE
GSE6364	GSM150225	53ba12f07897286fa59fc16535770591d39e181fb111cf8b0fe73e2f53e474de	13550826	GSM150225.CEL.gz	PAPER8_V421_RAW_REHASH_ARCHIVED_NOT_REHASHED_IN_BUNDLE
GSE6364	GSM150226	a2f386210ddb8f1434a254f18d08f764c35db8548952580d983626f085347118	13551114	GSM150226.CEL.gz	PAPER8_V421_RAW_REHASH_ARCHIVED_NOT_REHASHED_IN_BUNDLE
GSE6364	GSM150227	c035549e6afff8bed948ac83da637bedfdc29db7d87fae17f022e774f4835115	13550890	GSM150227.CEL.gz	PAPER8_V421_RAW_REHASH_ARCHIVED_NOT_REHASHED_IN_BUNDLE
