## Supplementary material for "Hidden Dependencies in Endometriosis Microarray Classifiers: Sample Reuse, Outcome-Informed Batch Correction, and Diagnostic Reassessment": 185_source_metadata.csv

series_id	sample_id	diagnosis	scan_date	phase	platform	scan_date_evidence	metadata_source	tissue_type
GSE51981	GSM1256653	ENDO	2004-10-08	ese	GPL570	PAPER8_V421A_AFFYIO_REPLAYED_IN_V422	PAPER8_V422_ARCHIVED_GROUP_AND_SCANNER_DATE	ENDOMETRIAL_BIOPSY
GSE51981	GSM1256654	ENDO	2005-04-12	ese	GPL570	PAPER8_V421A_AFFYIO_REPLAYED_IN_V422	PAPER8_V422_ARCHIVED_GROUP_AND_SCANNER_DATE	ENDOMETRIAL_BIOPSY
GSE51981	GSM1256655	ENDO	2004-06-21	pe	GPL570	PAPER8_V421A_AFFYIO_REPLAYED_IN_V422	PAPER8_V422_ARCHIVED_GROUP_AND_SCANNER_DATE	ENDOMETRIAL_BIOPSY
GSE51981	GSM1256656	ENDO	2004-10-08	mse	GPL570	PAPER8_V421A_AFFYIO_REPLAYED_IN_V422	PAPER8_V422_ARCHIVED_GROUP_AND_SCANNER_DATE	ENDOMETRIAL_BIOPSY
GSE51981	GSM1256657	ENDO	2004-06-30	ese	GPL570	PAPER8_V421A_AFFYIO_REPLAYED_IN_V422	PAPER8_V422_ARCHIVED_GROUP_AND_SCANNER_DATE	ENDOMETRIAL_BIOPSY
GSE51981	GSM1256658	ENDO	2004-10-08	mse	GPL570	PAPER8_V421A_AFFYIO_REPLAYED_IN_V422	PAPER8_V422_ARCHIVED_GROUP_AND_SCANNER_DATE	ENDOMETRIAL_BIOPSY
GSE51981	GSM1256659	ENDO	2004-06-21	mse	GPL570	PAPER8_V421A_AFFYIO_REPLAYED_IN_V422	PAPER8_V422_ARCHIVED_GROUP_AND_SCANNER_DATE	ENDOMETRIAL_BIOPSY
GSE51981	GSM1256660	ENDO	2005-04-12	pe	GPL570	PAPER8_V421A_AFFYIO_REPLAYED_IN_V422	PAPER8_V422_ARCHIVED_GROUP_AND_SCANNER_DATE	ENDOMETRIAL_BIOPSY
GSE51981	GSM1256661	ENDO	2005-04-12	ese	GPL570	PAPER8_V421A_AFFYIO_REPLAYED_IN_V422	PAPER8_V422_ARCHIVED_GROUP_AND_SCANNER_DATE	ENDOMETRIAL_BIOPSY
GSE51981	GSM1256662	ENDO	2004-10-08	mse	GPL570	PAPER8_V421A_AFFYIO_REPLAYED_IN_V422	PAPER8_V422_ARCHIVED_GROUP_AND_SCANNER_DATE	ENDOMETRIAL_BIOPSY
GSE51981	GSM1256663	ENDO	2005-04-12	pe	GPL570	PAPER8_V421A_AFFYIO_REPLAYED_IN_V422	PAPER8_V422_ARCHIVED_GROUP_AND_SCANNER_DATE	ENDOMETRIAL_BIOPSY
GSE51981	GSM1256664	ENDO	2005-04-12	pe	GPL570	PAPER8_V421A_AFFYIO_REPLAYED_IN_V422	PAPER8_V422_ARCHIVED_GROUP_AND_SCANNER_DATE	ENDOMETRIAL_BIOPSY
GSE51981	GSM1256665	ENDO	2005-04-12	mse	GPL570	PAPER8_V421A_AFFYIO_REPLAYED_IN_V422	PAPER8_V422_ARCHIVED_GROUP_AND_SCANNER_DATE	ENDOMETRIAL_BIOPSY
GSE51981	GSM1256666	ENDO	2004-07-22	pe	GPL570	PAPER8_V421A_AFFYIO_REPLAYED_IN_V422	PAPER8_V422_ARCHIVED_GROUP_AND_SCANNER_DATE	ENDOMETRIAL_BIOPSY
GSE51981	GSM1256667	ENDO	2004-07-23	ese	GPL570	PAPER8_V421A_AFFYIO_REPLAYED_IN_V422	PAPER8_V422_ARCHIVED_GROUP_AND_SCANNER_DATE	ENDOMETRIAL_BIOPSY
GSE51981	GSM1256668	ENDO	2004-07-22	mse	GPL570	PAPER8_V421A_AFFYIO_REPLAYED_IN_V422	PAPER8_V422_ARCHIVED_GROUP_AND_SCANNER_DATE	ENDOMETRIAL_BIOPSY
GSE51981	GSM1256669	ENDO	2004-07-23	mse	GPL570	PAPER8_V421A_AFFYIO_REPLAYED_IN_V422	PAPER8_V422_ARCHIVED_GROUP_AND_SCANNER_DATE	ENDOMETRIAL_BIOPSY
GSE51981	GSM1256670	ENDO	2005-01-25	mse	GPL570	PAPER8_V421A_AFFYIO_REPLAYED_IN_V422	PAPER8_V422_ARCHIVED_GROUP_AND_SCANNER_DATE	ENDOMETRIAL_BIOPSY
GSE51981	GSM1256671	ENDO	2005-01-25	mse	GPL570	PAPER8_V421A_AFFYIO_REPLAYED_IN_V422	PAPER8_V422_ARCHIVED_GROUP_AND_SCANNER_DATE	ENDOMETRIAL_BIOPSY
GSE51981	GSM1256672	ENDO	2009-01-15	mse	GPL570	PAPER8_V421A_AFFYIO_REPLAYED_IN_V422	PAPER8_V422_ARCHIVED_GROUP_AND_SCANNER_DATE	ENDOMETRIAL_BIOPSY
GSE51981	GSM1256673	ENDO	2009-01-22	pe	GPL570	PAPER8_V421A_AFFYIO_REPLAYED_IN_V422	PAPER8_V422_ARCHIVED_GROUP_AND_SCANNER_DATE	ENDOMETRIAL_BIOPSY
GSE51981	GSM1256674	ENDO	2009-01-08	mse	GPL570	PAPER8_V421A_AFFYIO_REPLAYED_IN_V422	PAPER8_V422_ARCHIVED_GROUP_AND_SCANNER_DATE	ENDOMETRIAL_BIOPSY
GSE51981	GSM1256675	ENDO	2009-01-14	mse	GPL570	PAPER8_V421A_AFFYIO_REPLAYED_IN_V422	PAPER8_V422_ARCHIVED_GROUP_AND_SCANNER_DATE	ENDOMETRIAL_BIOPSY
GSE51981	GSM1256676	ENDO	2009-01-15	mse	GPL570	PAPER8_V421A_AFFYIO_REPLAYED_IN_V422	PAPER8_V422_ARCHIVED_GROUP_AND_SCANNER_DATE	ENDOMETRIAL_BIOPSY
GSE51981	GSM1256677	ENDO	2009-02-06	mse	GPL570	PAPER8_V421A_AFFYIO_REPLAYED_IN_V422	PAPER8_V422_ARCHIVED_GROUP_AND_SCANNER_DATE	ENDOMETRIAL_BIOPSY
GSE51981	GSM1256678	ENDO	2009-01-15	pe	GPL570	PAPER8_V421A_AFFYIO_REPLAYED_IN_V422	PAPER8_V422_ARCHIVED_GROUP_AND_SCANNER_DATE	ENDOMETRIAL_BIOPSY
GSE51981	GSM1256679	ENDO	2009-01-15	pe	GPL570	PAPER8_V421A_AFFYIO_REPLAYED_IN_V422	PAPER8_V422_ARCHIVED_GROUP_AND_SCANNER_DATE	ENDOMETRIAL_BIOPSY
GSE51981	GSM1256680	ENDO	2009-02-06	pe	GPL570	PAPER8_V421A_AFFYIO_REPLAYED_IN_V422	PAPER8_V422_ARCHIVED_GROUP_AND_SCANNER_DATE	ENDOMETRIAL_BIOPSY
GSE51981	GSM1256681	ENDO	2009-01-22	ese	GPL570	PAPER8_V421A_AFFYIO_REPLAYED_IN_V422	PAPER8_V422_ARCHIVED_GROUP_AND_SCANNER_DATE	ENDOMETRIAL_BIOPSY
GSE51981	GSM1256682	ENDO	2009-01-15	pe	GPL570	PAPER8_V421A_AFFYIO_REPLAYED_IN_V422	PAPER8_V422_ARCHIVED_GROUP_AND_SCANNER_DATE	ENDOMETRIAL_BIOPSY
GSE51981	GSM1256683	ENDO	2009-01-15	pe	GPL570	PAPER8_V421A_AFFYIO_REPLAYED_IN_V422	PAPER8_V422_ARCHIVED_GROUP_AND_SCANNER_DATE	ENDOMETRIAL_BIOPSY
GSE51981	GSM1256684	ENDO	2009-02-06	pe	GPL570	PAPER8_V421A_AFFYIO_REPLAYED_IN_V422	PAPER8_V422_ARCHIVED_GROUP_AND_SCANNER_DATE	ENDOMETRIAL_BIOPSY
GSE51981	GSM1256685	ENDO	2009-02-06	pe	GPL570	PAPER8_V421A_AFFYIO_REPLAYED_IN_V422	PAPER8_V422_ARCHIVED_GROUP_AND_SCANNER_DATE	ENDOMETRIAL_BIOPSY
GSE51981	GSM1256686	ENDO	2009-02-06	pe	GPL570	PAPER8_V421A_AFFYIO_REPLAYED_IN_V422	PAPER8_V422_ARCHIVED_GROUP_AND_SCANNER_DATE	ENDOMETRIAL_BIOPSY
GSE51981	GSM1256687	ENDO	2010-06-25	ese	GPL570	PAPER8_V421A_AFFYIO_REPLAYED_IN_V422	PAPER8_V422_ARCHIVED_GROUP_AND_SCANNER_DATE	ENDOMETRIAL_BIOPSY
GSE51981	GSM1256688	ENDO	2010-06-25	mse	GPL570	PAPER8_V421A_AFFYIO_REPLAYED_IN_V422	PAPER8_V422_ARCHIVED_GROUP_AND_SCANNER_DATE	ENDOMETRIAL_BIOPSY
GSE51981	GSM1256689	ENDO	2009-01-14	pe	GPL570	PAPER8_V421A_AFFYIO_REPLAYED_IN_V422	PAPER8_V422_ARCHIVED_GROUP_AND_SCANNER_DATE	ENDOMETRIAL_BIOPSY
GSE51981	GSM1256690	ENDO	2009-01-22	mse	GPL570	PAPER8_V421A_AFFYIO_REPLAYED_IN_V422	PAPER8_V422_ARCHIVED_GROUP_AND_SCANNER_DATE	ENDOMETRIAL_BIOPSY
GSE51981	GSM1256691	ENDO	2009-01-15	pe	GPL570	PAPER8_V421A_AFFYIO_REPLAYED_IN_V422	PAPER8_V422_ARCHIVED_GROUP_AND_SCANNER_DATE	ENDOMETRIAL_BIOPSY
GSE51981	GSM1256692	ENDO	2009-01-14	mse	GPL570	PAPER8_V421A_AFFYIO_REPLAYED_IN_V422	PAPER8_V422_ARCHIVED_GROUP_AND_SCANNER_DATE	ENDOMETRIAL_BIOPSY
GSE51981	GSM1256693	ENDO	2009-01-15	pe	GPL570	PAPER8_V421A_AFFYIO_REPLAYED_IN_V422	PAPER8_V422_ARCHIVED_GROUP_AND_SCANNER_DATE	ENDOMETRIAL_BIOPSY
GSE51981	GSM1256694	ENDO	2009-01-08	mse	GPL570	PAPER8_V421A_AFFYIO_REPLAYED_IN_V422	PAPER8_V422_ARCHIVED_GROUP_AND_SCANNER_DATE	ENDOMETRIAL_BIOPSY
GSE51981	GSM1256695	ENDO	2009-01-15	ese	GPL570	PAPER8_V421A_AFFYIO_REPLAYED_IN_V422	PAPER8_V422_ARCHIVED_GROUP_AND_SCANNER_DATE	ENDOMETRIAL_BIOPSY
GSE51981	GSM1256696	ENDO	2009-01-15	mse	GPL570	PAPER8_V421A_AFFYIO_REPLAYED_IN_V422	PAPER8_V422_ARCHIVED_GROUP_AND_SCANNER_DATE	ENDOMETRIAL_BIOPSY
GSE51981	GSM1256697	ENDO	2009-01-15	mse	GPL570	PAPER8_V421A_AFFYIO_REPLAYED_IN_V422	PAPER8_V422_ARCHIVED_GROUP_AND_SCANNER_DATE	ENDOMETRIAL_BIOPSY
GSE51981	GSM1256698	ENDO	2009-01-15	pe	GPL570	PAPER8_V421A_AFFYIO_REPLAYED_IN_V422	PAPER8_V422_ARCHIVED_GROUP_AND_SCANNER_DATE	ENDOMETRIAL_BIOPSY
GSE51981	GSM1256699	ENDO	2009-01-22	pe	GPL570	PAPER8_V421A_AFFYIO_REPLAYED_IN_V422	PAPER8_V422_ARCHIVED_GROUP_AND_SCANNER_DATE	ENDOMETRIAL_BIOPSY
GSE51981	GSM1256700	ENDO	2009-01-22	mse	GPL570	PAPER8_V421A_AFFYIO_REPLAYED_IN_V422	PAPER8_V422_ARCHIVED_GROUP_AND_SCANNER_DATE	ENDOMETRIAL_BIOPSY
GSE51981	GSM1256701	ENDO	2009-01-14	ese	GPL570	PAPER8_V421A_AFFYIO_REPLAYED_IN_V422	PAPER8_V422_ARCHIVED_GROUP_AND_SCANNER_DATE	ENDOMETRIAL_BIOPSY
GSE51981	GSM1256702	ENDO	2009-01-14	pe	GPL570	PAPER8_V421A_AFFYIO_REPLAYED_IN_V422	PAPER8_V422_ARCHIVED_GROUP_AND_SCANNER_DATE	ENDOMETRIAL_BIOPSY
GSE51981	GSM1256703	ENDO	2009-01-14	pe	GPL570	PAPER8_V421A_AFFYIO_REPLAYED_IN_V422	PAPER8_V422_ARCHIVED_GROUP_AND_SCANNER_DATE	ENDOMETRIAL_BIOPSY
GSE51981	GSM1256704	ENDO	2009-01-08	mse	GPL570	PAPER8_V421A_AFFYIO_REPLAYED_IN_V422	PAPER8_V422_ARCHIVED_GROUP_AND_SCANNER_DATE	ENDOMETRIAL_BIOPSY
GSE51981	GSM1256705	ENDO	2009-01-15	ese	GPL570	PAPER8_V421A_AFFYIO_REPLAYED_IN_V422	PAPER8_V422_ARCHIVED_GROUP_AND_SCANNER_DATE	ENDOMETRIAL_BIOPSY
GSE51981	GSM1256706	ENDO	2009-02-06	pe	GPL570	PAPER8_V421A_AFFYIO_REPLAYED_IN_V422	PAPER8_V422_ARCHIVED_GROUP_AND_SCANNER_DATE	ENDOMETRIAL_BIOPSY
GSE51981	GSM1256707	ENDO	2009-01-22	pe	GPL570	PAPER8_V421A_AFFYIO_REPLAYED_IN_V422	PAPER8_V422_ARCHIVED_GROUP_AND_SCANNER_DATE	ENDOMETRIAL_BIOPSY
GSE51981	GSM1256708	ENDO	2009-01-15	ese	GPL570	PAPER8_V421A_AFFYIO_REPLAYED_IN_V422	PAPER8_V422_ARCHIVED_GROUP_AND_SCANNER_DATE	ENDOMETRIAL_BIOPSY
GSE51981	GSM1256709	ENDO	2009-01-14	pe	GPL570	PAPER8_V421A_AFFYIO_REPLAYED_IN_V422	PAPER8_V422_ARCHIVED_GROUP_AND_SCANNER_DATE	ENDOMETRIAL_BIOPSY
GSE51981	GSM1256710	ENDO	2009-01-14	mse	GPL570	PAPER8_V421A_AFFYIO_REPLAYED_IN_V422	PAPER8_V422_ARCHIVED_GROUP_AND_SCANNER_DATE	ENDOMETRIAL_BIOPSY
GSE51981	GSM1256711	ENDO	2009-01-15	mse	GPL570	PAPER8_V421A_AFFYIO_REPLAYED_IN_V422	PAPER8_V422_ARCHIVED_GROUP_AND_SCANNER_DATE	ENDOMETRIAL_BIOPSY
GSE51981	GSM1256712	ENDO	2009-01-22	ese	GPL570	PAPER8_V421A_AFFYIO_REPLAYED_IN_V422	PAPER8_V422_ARCHIVED_GROUP_AND_SCANNER_DATE	ENDOMETRIAL_BIOPSY
GSE51981	GSM1256713	ENDO	2009-01-22	ese	GPL570	PAPER8_V421A_AFFYIO_REPLAYED_IN_V422	PAPER8_V422_ARCHIVED_GROUP_AND_SCANNER_DATE	ENDOMETRIAL_BIOPSY
GSE51981	GSM1256714	ENDO	2009-01-15	mse	GPL570	PAPER8_V421A_AFFYIO_REPLAYED_IN_V422	PAPER8_V422_ARCHIVED_GROUP_AND_SCANNER_DATE	ENDOMETRIAL_BIOPSY
GSE51981	GSM1256715	ENDO	2009-01-14	mse	GPL570	PAPER8_V421A_AFFYIO_REPLAYED_IN_V422	PAPER8_V422_ARCHIVED_GROUP_AND_SCANNER_DATE	ENDOMETRIAL_BIOPSY
GSE51981	GSM1256716	ENDO	2009-01-14	ese	GPL570	PAPER8_V421A_AFFYIO_REPLAYED_IN_V422	PAPER8_V422_ARCHIVED_GROUP_AND_SCANNER_DATE	ENDOMETRIAL_BIOPSY
GSE51981	GSM1256717	ENDO	2009-01-15	ese	GPL570	PAPER8_V421A_AFFYIO_REPLAYED_IN_V422	PAPER8_V422_ARCHIVED_GROUP_AND_SCANNER_DATE	ENDOMETRIAL_BIOPSY
GSE51981	GSM1256718	ENDO	2009-02-06	pe	GPL570	PAPER8_V421A_AFFYIO_REPLAYED_IN_V422	PAPER8_V422_ARCHIVED_GROUP_AND_SCANNER_DATE	ENDOMETRIAL_BIOPSY
GSE51981	GSM1256719	ENDO	2009-02-06	pe	GPL570	PAPER8_V421A_AFFYIO_REPLAYED_IN_V422	PAPER8_V422_ARCHIVED_GROUP_AND_SCANNER_DATE	ENDOMETRIAL_BIOPSY
GSE51981	GSM1256720	NUPP	2010-06-25	pe	GPL570	PAPER8_V421A_AFFYIO_REPLAYED_IN_V422	PAPER8_V422_ARCHIVED_GROUP_AND_SCANNER_DATE	ENDOMETRIAL_BIOPSY
GSE51981	GSM1256721	NUPP	2010-06-25	ese	GPL570	PAPER8_V421A_AFFYIO_REPLAYED_IN_V422	PAPER8_V422_ARCHIVED_GROUP_AND_SCANNER_DATE	ENDOMETRIAL_BIOPSY
GSE51981	GSM1256722	NUPP	2010-06-25	pe	GPL570	PAPER8_V421A_AFFYIO_REPLAYED_IN_V422	PAPER8_V422_ARCHIVED_GROUP_AND_SCANNER_DATE	ENDOMETRIAL_BIOPSY
GSE51981	GSM1256723	NUPP	2010-06-25	pe	GPL570	PAPER8_V421A_AFFYIO_REPLAYED_IN_V422	PAPER8_V422_ARCHIVED_GROUP_AND_SCANNER_DATE	ENDOMETRIAL_BIOPSY
GSE51981	GSM1256724	NUPP	2010-06-25	ese	GPL570	PAPER8_V421A_AFFYIO_REPLAYED_IN_V422	PAPER8_V422_ARCHIVED_GROUP_AND_SCANNER_DATE	ENDOMETRIAL_BIOPSY
GSE51981	GSM1256725	NUPP	2010-06-25	ese	GPL570	PAPER8_V421A_AFFYIO_REPLAYED_IN_V422	PAPER8_V422_ARCHIVED_GROUP_AND_SCANNER_DATE	ENDOMETRIAL_BIOPSY
GSE51981	GSM1256726	NUPP	2010-06-25	pe	GPL570	PAPER8_V421A_AFFYIO_REPLAYED_IN_V422	PAPER8_V422_ARCHIVED_GROUP_AND_SCANNER_DATE	ENDOMETRIAL_BIOPSY
GSE51981	GSM1256727	NUPP	2010-06-25	ese	GPL570	PAPER8_V421A_AFFYIO_REPLAYED_IN_V422	PAPER8_V422_ARCHIVED_GROUP_AND_SCANNER_DATE	ENDOMETRIAL_BIOPSY
GSE51981	GSM1256728	NUPP	2010-06-25	mse	GPL570	PAPER8_V421A_AFFYIO_REPLAYED_IN_V422	PAPER8_V422_ARCHIVED_GROUP_AND_SCANNER_DATE	ENDOMETRIAL_BIOPSY
GSE51981	GSM1256729	NUPP	2010-06-25	pe	GPL570	PAPER8_V421A_AFFYIO_REPLAYED_IN_V422	PAPER8_V422_ARCHIVED_GROUP_AND_SCANNER_DATE	ENDOMETRIAL_BIOPSY
GSE51981	GSM1256730	NUPP	2010-06-25	ese	GPL570	PAPER8_V421A_AFFYIO_REPLAYED_IN_V422	PAPER8_V422_ARCHIVED_GROUP_AND_SCANNER_DATE	ENDOMETRIAL_BIOPSY
GSE51981	GSM1256731	NUPP	2010-06-25	pe	GPL570	PAPER8_V421A_AFFYIO_REPLAYED_IN_V422	PAPER8_V422_ARCHIVED_GROUP_AND_SCANNER_DATE	ENDOMETRIAL_BIOPSY
GSE51981	GSM1256732	NUPP	2010-06-25	mse	GPL570	PAPER8_V421A_AFFYIO_REPLAYED_IN_V422	PAPER8_V422_ARCHIVED_GROUP_AND_SCANNER_DATE	ENDOMETRIAL_BIOPSY
GSE51981	GSM1256733	NUPP	2010-06-25	pe	GPL570	PAPER8_V421A_AFFYIO_REPLAYED_IN_V422	PAPER8_V422_ARCHIVED_GROUP_AND_SCANNER_DATE	ENDOMETRIAL_BIOPSY
GSE51981	GSM1256734	NUPP	2010-06-25	pe	GPL570	PAPER8_V421A_AFFYIO_REPLAYED_IN_V422	PAPER8_V422_ARCHIVED_GROUP_AND_SCANNER_DATE	ENDOMETRIAL_BIOPSY
GSE51981	GSM1256735	OTHER	2009-01-22	mse	GPL570	PAPER8_V421A_AFFYIO_REPLAYED_IN_V422	PAPER8_V422_ARCHIVED_GROUP_AND_SCANNER_DATE	ENDOMETRIAL_BIOPSY
GSE51981	GSM1256736	OTHER	2009-01-14	mse	GPL570	PAPER8_V421A_AFFYIO_REPLAYED_IN_V422	PAPER8_V422_ARCHIVED_GROUP_AND_SCANNER_DATE	ENDOMETRIAL_BIOPSY
GSE51981	GSM1256737	OTHER	2009-01-08	mse	GPL570	PAPER8_V421A_AFFYIO_REPLAYED_IN_V422	PAPER8_V422_ARCHIVED_GROUP_AND_SCANNER_DATE	ENDOMETRIAL_BIOPSY
GSE51981	GSM1256738	OTHER	2009-01-08	mse	GPL570	PAPER8_V421A_AFFYIO_REPLAYED_IN_V422	PAPER8_V422_ARCHIVED_GROUP_AND_SCANNER_DATE	ENDOMETRIAL_BIOPSY
GSE51981	GSM1256739	OTHER	2009-01-14	pe	GPL570	PAPER8_V421A_AFFYIO_REPLAYED_IN_V422	PAPER8_V422_ARCHIVED_GROUP_AND_SCANNER_DATE	ENDOMETRIAL_BIOPSY
GSE51981	GSM1256740	OTHER	2009-01-15	mse	GPL570	PAPER8_V421A_AFFYIO_REPLAYED_IN_V422	PAPER8_V422_ARCHIVED_GROUP_AND_SCANNER_DATE	ENDOMETRIAL_BIOPSY
GSE51981	GSM1256741	OTHER	2009-01-22	pe	GPL570	PAPER8_V421A_AFFYIO_REPLAYED_IN_V422	PAPER8_V422_ARCHIVED_GROUP_AND_SCANNER_DATE	ENDOMETRIAL_BIOPSY
GSE51981	GSM1256742	OTHER	2009-01-22	pe	GPL570	PAPER8_V421A_AFFYIO_REPLAYED_IN_V422	PAPER8_V422_ARCHIVED_GROUP_AND_SCANNER_DATE	ENDOMETRIAL_BIOPSY
GSE51981	GSM1256743	OTHER	2009-01-14	mse	GPL570	PAPER8_V421A_AFFYIO_REPLAYED_IN_V422	PAPER8_V422_ARCHIVED_GROUP_AND_SCANNER_DATE	ENDOMETRIAL_BIOPSY
GSE51981	GSM1256744	OTHER	2009-01-14	pe	GPL570	PAPER8_V421A_AFFYIO_REPLAYED_IN_V422	PAPER8_V422_ARCHIVED_GROUP_AND_SCANNER_DATE	ENDOMETRIAL_BIOPSY
GSE51981	GSM1256745	OTHER	2009-01-08	pe	GPL570	PAPER8_V421A_AFFYIO_REPLAYED_IN_V422	PAPER8_V422_ARCHIVED_GROUP_AND_SCANNER_DATE	ENDOMETRIAL_BIOPSY
GSE51981	GSM1256746	OTHER	2009-01-14	mse	GPL570	PAPER8_V421A_AFFYIO_REPLAYED_IN_V422	PAPER8_V422_ARCHIVED_GROUP_AND_SCANNER_DATE	ENDOMETRIAL_BIOPSY
GSE51981	GSM1256747	OTHER	2009-01-22	mse	GPL570	PAPER8_V421A_AFFYIO_REPLAYED_IN_V422	PAPER8_V422_ARCHIVED_GROUP_AND_SCANNER_DATE	ENDOMETRIAL_BIOPSY
GSE51981	GSM1256748	OTHER	2009-01-14	pe	GPL570	PAPER8_V421A_AFFYIO_REPLAYED_IN_V422	PAPER8_V422_ARCHIVED_GROUP_AND_SCANNER_DATE	ENDOMETRIAL_BIOPSY
GSE51981	GSM1256749	OTHER	2009-01-22	mse	GPL570	PAPER8_V421A_AFFYIO_REPLAYED_IN_V422	PAPER8_V422_ARCHIVED_GROUP_AND_SCANNER_DATE	ENDOMETRIAL_BIOPSY
GSE51981	GSM1256750	OTHER	2009-01-14	mse	GPL570	PAPER8_V421A_AFFYIO_REPLAYED_IN_V422	PAPER8_V422_ARCHIVED_GROUP_AND_SCANNER_DATE	ENDOMETRIAL_BIOPSY
GSE51981	GSM1256751	OTHER	2009-01-15	ese	GPL570	PAPER8_V421A_AFFYIO_REPLAYED_IN_V422	PAPER8_V422_ARCHIVED_GROUP_AND_SCANNER_DATE	ENDOMETRIAL_BIOPSY
GSE51981	GSM1256752	OTHER	2009-01-15	ese	GPL570	PAPER8_V421A_AFFYIO_REPLAYED_IN_V422	PAPER8_V422_ARCHIVED_GROUP_AND_SCANNER_DATE	ENDOMETRIAL_BIOPSY
GSE51981	GSM1256753	OTHER	2009-01-08	pe	GPL570	PAPER8_V421A_AFFYIO_REPLAYED_IN_V422	PAPER8_V422_ARCHIVED_GROUP_AND_SCANNER_DATE	ENDOMETRIAL_BIOPSY
GSE51981	GSM1256754	OTHER	2009-01-15	pe	GPL570	PAPER8_V421A_AFFYIO_REPLAYED_IN_V422	PAPER8_V422_ARCHIVED_GROUP_AND_SCANNER_DATE	ENDOMETRIAL_BIOPSY
GSE51981	GSM1256755	OTHER	2009-01-22	mse	GPL570	PAPER8_V421A_AFFYIO_REPLAYED_IN_V422	PAPER8_V422_ARCHIVED_GROUP_AND_SCANNER_DATE	ENDOMETRIAL_BIOPSY
GSE51981	GSM1256756	OTHER	2009-01-14	pe	GPL570	PAPER8_V421A_AFFYIO_REPLAYED_IN_V422	PAPER8_V422_ARCHIVED_GROUP_AND_SCANNER_DATE	ENDOMETRIAL_BIOPSY
GSE51981	GSM1256757	OTHER	2009-01-14	mse	GPL570	PAPER8_V421A_AFFYIO_REPLAYED_IN_V422	PAPER8_V422_ARCHIVED_GROUP_AND_SCANNER_DATE	ENDOMETRIAL_BIOPSY
GSE51981	GSM1256758	OTHER	2009-01-14	mse	GPL570	PAPER8_V421A_AFFYIO_REPLAYED_IN_V422	PAPER8_V422_ARCHIVED_GROUP_AND_SCANNER_DATE	ENDOMETRIAL_BIOPSY
GSE51981	GSM1256759	OTHER	2009-02-06	pe	GPL570	PAPER8_V421A_AFFYIO_REPLAYED_IN_V422	PAPER8_V422_ARCHIVED_GROUP_AND_SCANNER_DATE	ENDOMETRIAL_BIOPSY
GSE51981	GSM1256760	OTHER	2009-01-22	pe	GPL570	PAPER8_V421A_AFFYIO_REPLAYED_IN_V422	PAPER8_V422_ARCHIVED_GROUP_AND_SCANNER_DATE	ENDOMETRIAL_BIOPSY
GSE51981	GSM1256761	OTHER	2009-02-06	pe	GPL570	PAPER8_V421A_AFFYIO_REPLAYED_IN_V422	PAPER8_V422_ARCHIVED_GROUP_AND_SCANNER_DATE	ENDOMETRIAL_BIOPSY
GSE51981	GSM1256762	OTHER	2009-01-08	pe	GPL570	PAPER8_V421A_AFFYIO_REPLAYED_IN_V422	PAPER8_V422_ARCHIVED_GROUP_AND_SCANNER_DATE	ENDOMETRIAL_BIOPSY
GSE51981	GSM1256763	OTHER	2009-01-14	pe	GPL570	PAPER8_V421A_AFFYIO_REPLAYED_IN_V422	PAPER8_V422_ARCHIVED_GROUP_AND_SCANNER_DATE	ENDOMETRIAL_BIOPSY
GSE51981	GSM1256764	OTHER	2009-01-22	ese	GPL570	PAPER8_V421A_AFFYIO_REPLAYED_IN_V422	PAPER8_V422_ARCHIVED_GROUP_AND_SCANNER_DATE	ENDOMETRIAL_BIOPSY
GSE51981	GSM1256765	OTHER	2009-01-15	ese	GPL570	PAPER8_V421A_AFFYIO_REPLAYED_IN_V422	PAPER8_V422_ARCHIVED_GROUP_AND_SCANNER_DATE	ENDOMETRIAL_BIOPSY
GSE51981	GSM1256766	NUPP	2005-01-25	mse	GPL570	PAPER8_V421A_AFFYIO_REPLAYED_IN_V422	PAPER8_V422_ARCHIVED_GROUP_AND_SCANNER_DATE	ENDOMETRIAL_BIOPSY
GSE51981	GSM1256767	NUPP	2004-10-19	mse	GPL570	PAPER8_V421A_AFFYIO_REPLAYED_IN_V422	PAPER8_V422_ARCHIVED_GROUP_AND_SCANNER_DATE	ENDOMETRIAL_BIOPSY
GSE51981	GSM1256768	NUPP	2004-10-19	mse	GPL570	PAPER8_V421A_AFFYIO_REPLAYED_IN_V422	PAPER8_V422_ARCHIVED_GROUP_AND_SCANNER_DATE	ENDOMETRIAL_BIOPSY
GSE51981	GSM1256769	NUPP	2004-10-19	mse	GPL570	PAPER8_V421A_AFFYIO_REPLAYED_IN_V422	PAPER8_V422_ARCHIVED_GROUP_AND_SCANNER_DATE	ENDOMETRIAL_BIOPSY
GSE51981	GSM1256770	NUPP	2004-12-10	pe	GPL570	PAPER8_V421A_AFFYIO_REPLAYED_IN_V422	PAPER8_V422_ARCHIVED_GROUP_AND_SCANNER_DATE	ENDOMETRIAL_BIOPSY
GSE51981	GSM1256771	NUPP	2004-12-10	pe	GPL570	PAPER8_V421A_AFFYIO_REPLAYED_IN_V422	PAPER8_V422_ARCHIVED_GROUP_AND_SCANNER_DATE	ENDOMETRIAL_BIOPSY
GSE51981	GSM1256772	NUPP	2004-12-10	pe	GPL570	PAPER8_V421A_AFFYIO_REPLAYED_IN_V422	PAPER8_V422_ARCHIVED_GROUP_AND_SCANNER_DATE	ENDOMETRIAL_BIOPSY
GSE51981	GSM1256773	ENDO	2011-08-04	unknown	GPL570	PAPER8_V421A_AFFYIO_REPLAYED_IN_V422	PAPER8_V422_ARCHIVED_GROUP_AND_SCANNER_DATE	ENDOMETRIAL_BIOPSY
GSE51981	GSM1256774	ENDO	2011-08-04	ese	GPL570	PAPER8_V421A_AFFYIO_REPLAYED_IN_V422	PAPER8_V422_ARCHIVED_GROUP_AND_SCANNER_DATE	ENDOMETRIAL_BIOPSY
GSE51981	GSM1256775	ENDO	2011-11-04	unknown	GPL570	PAPER8_V421A_AFFYIO_REPLAYED_IN_V422	PAPER8_V422_ARCHIVED_GROUP_AND_SCANNER_DATE	ENDOMETRIAL_BIOPSY
GSE51981	GSM1256776	ENDO	2011-08-04	ese	GPL570	PAPER8_V421A_AFFYIO_REPLAYED_IN_V422	PAPER8_V422_ARCHIVED_GROUP_AND_SCANNER_DATE	ENDOMETRIAL_BIOPSY
GSE51981	GSM1256777	ENDO	2011-08-04	pe	GPL570	PAPER8_V421A_AFFYIO_REPLAYED_IN_V422	PAPER8_V422_ARCHIVED_GROUP_AND_SCANNER_DATE	ENDOMETRIAL_BIOPSY
GSE51981	GSM1256778	ENDO	2011-11-04	ese	GPL570	PAPER8_V421A_AFFYIO_REPLAYED_IN_V422	PAPER8_V422_ARCHIVED_GROUP_AND_SCANNER_DATE	ENDOMETRIAL_BIOPSY
GSE51981	GSM1256779	ENDO	2011-08-04	pe	GPL570	PAPER8_V421A_AFFYIO_REPLAYED_IN_V422	PAPER8_V422_ARCHIVED_GROUP_AND_SCANNER_DATE	ENDOMETRIAL_BIOPSY
GSE51981	GSM1256780	ENDO	2011-08-04	mse	GPL570	PAPER8_V421A_AFFYIO_REPLAYED_IN_V422	PAPER8_V422_ARCHIVED_GROUP_AND_SCANNER_DATE	ENDOMETRIAL_BIOPSY
GSE51981	GSM1256781	ENDO	2011-08-04	mse	GPL570	PAPER8_V421A_AFFYIO_REPLAYED_IN_V422	PAPER8_V422_ARCHIVED_GROUP_AND_SCANNER_DATE	ENDOMETRIAL_BIOPSY
GSE51981	GSM1256782	ENDO	2011-08-04	pe	GPL570	PAPER8_V421A_AFFYIO_REPLAYED_IN_V422	PAPER8_V422_ARCHIVED_GROUP_AND_SCANNER_DATE	ENDOMETRIAL_BIOPSY
GSE51981	GSM1256783	OTHER	2011-08-04	lse	GPL570	PAPER8_V421A_AFFYIO_REPLAYED_IN_V422	PAPER8_V422_ARCHIVED_GROUP_AND_SCANNER_DATE	ENDOMETRIAL_BIOPSY
GSE51981	GSM1256784	NUPP	2011-11-04	pe	GPL570	PAPER8_V421A_AFFYIO_REPLAYED_IN_V422	PAPER8_V422_ARCHIVED_GROUP_AND_SCANNER_DATE	ENDOMETRIAL_BIOPSY
GSE51981	GSM1256785	NUPP	2011-11-04	pe	GPL570	PAPER8_V421A_AFFYIO_REPLAYED_IN_V422	PAPER8_V422_ARCHIVED_GROUP_AND_SCANNER_DATE	ENDOMETRIAL_BIOPSY
GSE51981	GSM1256786	NUPP	2011-11-04	pe	GPL570	PAPER8_V421A_AFFYIO_REPLAYED_IN_V422	PAPER8_V422_ARCHIVED_GROUP_AND_SCANNER_DATE	ENDOMETRIAL_BIOPSY
GSE51981	GSM1256787	NUPP	2011-08-04	ese	GPL570	PAPER8_V421A_AFFYIO_REPLAYED_IN_V422	PAPER8_V422_ARCHIVED_GROUP_AND_SCANNER_DATE	ENDOMETRIAL_BIOPSY
GSE51981	GSM1256788	NUPP	2011-11-04	pe	GPL570	PAPER8_V421A_AFFYIO_REPLAYED_IN_V422	PAPER8_V422_ARCHIVED_GROUP_AND_SCANNER_DATE	ENDOMETRIAL_BIOPSY
GSE51981	GSM1256789	OTHER	2011-08-04	mse	GPL570	PAPER8_V421A_AFFYIO_REPLAYED_IN_V422	PAPER8_V422_ARCHIVED_GROUP_AND_SCANNER_DATE	ENDOMETRIAL_BIOPSY
GSE51981	GSM1256790	OTHER	2011-08-04	ese	GPL570	PAPER8_V421A_AFFYIO_REPLAYED_IN_V422	PAPER8_V422_ARCHIVED_GROUP_AND_SCANNER_DATE	ENDOMETRIAL_BIOPSY
GSE51981	GSM1256791	NUPP	2011-11-04	mse	GPL570	PAPER8_V421A_AFFYIO_REPLAYED_IN_V422	PAPER8_V422_ARCHIVED_GROUP_AND_SCANNER_DATE	ENDOMETRIAL_BIOPSY
GSE51981	GSM1256792	OTHER	2011-08-04	ese	GPL570	PAPER8_V421A_AFFYIO_REPLAYED_IN_V422	PAPER8_V422_ARCHIVED_GROUP_AND_SCANNER_DATE	ENDOMETRIAL_BIOPSY
GSE51981	GSM1256793	NUPP	2011-11-04	pe	GPL570	PAPER8_V421A_AFFYIO_REPLAYED_IN_V422	PAPER8_V422_ARCHIVED_GROUP_AND_SCANNER_DATE	ENDOMETRIAL_BIOPSY
GSE51981	GSM1256794	OTHER	2011-08-04	pe	GPL570	PAPER8_V421A_AFFYIO_REPLAYED_IN_V422	PAPER8_V422_ARCHIVED_GROUP_AND_SCANNER_DATE	ENDOMETRIAL_BIOPSY
GSE51981	GSM1256795	OTHER	2011-08-04	lse	GPL570	PAPER8_V421A_AFFYIO_REPLAYED_IN_V422	PAPER8_V422_ARCHIVED_GROUP_AND_SCANNER_DATE	ENDOMETRIAL_BIOPSY
GSE51981	GSM1256796	NUPP	2011-11-04	pe	GPL570	PAPER8_V421A_AFFYIO_REPLAYED_IN_V422	PAPER8_V422_ARCHIVED_GROUP_AND_SCANNER_DATE	ENDOMETRIAL_BIOPSY
GSE51981	GSM1256797	NUPP	2011-11-04	mse	GPL570	PAPER8_V421A_AFFYIO_REPLAYED_IN_V422	PAPER8_V422_ARCHIVED_GROUP_AND_SCANNER_DATE	ENDOMETRIAL_BIOPSY
GSE51981	GSM1256798	NUPP	2011-11-04	pe	GPL570	PAPER8_V421A_AFFYIO_REPLAYED_IN_V422	PAPER8_V422_ARCHIVED_GROUP_AND_SCANNER_DATE	ENDOMETRIAL_BIOPSY
GSE51981	GSM1256799	NUPP	2011-11-04	pe	GPL570	PAPER8_V421A_AFFYIO_REPLAYED_IN_V422	PAPER8_V422_ARCHIVED_GROUP_AND_SCANNER_DATE	ENDOMETRIAL_BIOPSY
GSE51981	GSM1256800	NUPP	2011-11-04	pe	GPL570	PAPER8_V421A_AFFYIO_REPLAYED_IN_V422	PAPER8_V422_ARCHIVED_GROUP_AND_SCANNER_DATE	ENDOMETRIAL_BIOPSY
GSE6364	GSM150190	ENDO			GPL570		PAPER8_V429_GSE6364_AUTHOR_TITLE_RECONSTRUCTION	ENDOMETRIAL_BIOPSY
GSE6364	GSM150191	ENDO			GPL570		PAPER8_V429_GSE6364_AUTHOR_TITLE_RECONSTRUCTION	ENDOMETRIAL_BIOPSY
GSE6364	GSM150192	ENDO			GPL570		PAPER8_V429_GSE6364_AUTHOR_TITLE_RECONSTRUCTION	ENDOMETRIAL_BIOPSY
GSE6364	GSM150193	ENDO			GPL570		PAPER8_V429_GSE6364_AUTHOR_TITLE_RECONSTRUCTION	ENDOMETRIAL_BIOPSY
GSE6364	GSM150194	ENDO			GPL570		PAPER8_V429_GSE6364_AUTHOR_TITLE_RECONSTRUCTION	ENDOMETRIAL_BIOPSY
GSE6364	GSM150195	ENDO			GPL570		PAPER8_V429_GSE6364_AUTHOR_TITLE_RECONSTRUCTION	ENDOMETRIAL_BIOPSY
GSE6364	GSM150196	CONTROL			GPL570		PAPER8_V429_GSE6364_AUTHOR_TITLE_RECONSTRUCTION	ENDOMETRIAL_BIOPSY
GSE6364	GSM150197	CONTROL			GPL570		PAPER8_V429_GSE6364_AUTHOR_TITLE_RECONSTRUCTION	ENDOMETRIAL_BIOPSY
GSE6364	GSM150198	CONTROL			GPL570		PAPER8_V429_GSE6364_AUTHOR_TITLE_RECONSTRUCTION	ENDOMETRIAL_BIOPSY
GSE6364	GSM150199	CONTROL			GPL570		PAPER8_V429_GSE6364_AUTHOR_TITLE_RECONSTRUCTION	ENDOMETRIAL_BIOPSY
GSE6364	GSM150201	CONTROL			GPL570		PAPER8_V429_GSE6364_AUTHOR_TITLE_RECONSTRUCTION	ENDOMETRIAL_BIOPSY
GSE6364	GSM150202	ENDO			GPL570		PAPER8_V429_GSE6364_AUTHOR_TITLE_RECONSTRUCTION	ENDOMETRIAL_BIOPSY
GSE6364	GSM150203	ENDO			GPL570		PAPER8_V429_GSE6364_AUTHOR_TITLE_RECONSTRUCTION	ENDOMETRIAL_BIOPSY
GSE6364	GSM150204	ENDO			GPL570		PAPER8_V429_GSE6364_AUTHOR_TITLE_RECONSTRUCTION	ENDOMETRIAL_BIOPSY
GSE6364	GSM150205	ENDO			GPL570		PAPER8_V429_GSE6364_AUTHOR_TITLE_RECONSTRUCTION	ENDOMETRIAL_BIOPSY
GSE6364	GSM150206	ENDO			GPL570		PAPER8_V429_GSE6364_AUTHOR_TITLE_RECONSTRUCTION	ENDOMETRIAL_BIOPSY
GSE6364	GSM150207	ENDO			GPL570		PAPER8_V429_GSE6364_AUTHOR_TITLE_RECONSTRUCTION	ENDOMETRIAL_BIOPSY
GSE6364	GSM150208	CONTROL			GPL570		PAPER8_V429_GSE6364_AUTHOR_TITLE_RECONSTRUCTION	ENDOMETRIAL_BIOPSY
GSE6364	GSM150209	CONTROL			GPL570		PAPER8_V429_GSE6364_AUTHOR_TITLE_RECONSTRUCTION	ENDOMETRIAL_BIOPSY
GSE6364	GSM150210	CONTROL			GPL570		PAPER8_V429_GSE6364_AUTHOR_TITLE_RECONSTRUCTION	ENDOMETRIAL_BIOPSY
GSE6364	GSM150211	ENDO			GPL570		PAPER8_V429_GSE6364_AUTHOR_TITLE_RECONSTRUCTION	ENDOMETRIAL_BIOPSY
GSE6364	GSM150212	ENDO			GPL570		PAPER8_V429_GSE6364_AUTHOR_TITLE_RECONSTRUCTION	ENDOMETRIAL_BIOPSY
GSE6364	GSM150213	ENDO			GPL570		PAPER8_V429_GSE6364_AUTHOR_TITLE_RECONSTRUCTION	ENDOMETRIAL_BIOPSY
GSE6364	GSM150214	ENDO			GPL570		PAPER8_V429_GSE6364_AUTHOR_TITLE_RECONSTRUCTION	ENDOMETRIAL_BIOPSY
GSE6364	GSM150215	ENDO			GPL570		PAPER8_V429_GSE6364_AUTHOR_TITLE_RECONSTRUCTION	ENDOMETRIAL_BIOPSY
GSE6364	GSM150216	ENDO			GPL570		PAPER8_V429_GSE6364_AUTHOR_TITLE_RECONSTRUCTION	ENDOMETRIAL_BIOPSY
GSE6364	GSM150217	ENDO			GPL570		PAPER8_V429_GSE6364_AUTHOR_TITLE_RECONSTRUCTION	ENDOMETRIAL_BIOPSY
GSE6364	GSM150218	ENDO			GPL570		PAPER8_V429_GSE6364_AUTHOR_TITLE_RECONSTRUCTION	ENDOMETRIAL_BIOPSY
GSE6364	GSM150219	ENDO			GPL570		PAPER8_V429_GSE6364_AUTHOR_TITLE_RECONSTRUCTION	ENDOMETRIAL_BIOPSY
GSE6364	GSM150220	CONTROL			GPL570		PAPER8_V429_GSE6364_AUTHOR_TITLE_RECONSTRUCTION	ENDOMETRIAL_BIOPSY
GSE6364	GSM150221	CONTROL			GPL570		PAPER8_V429_GSE6364_AUTHOR_TITLE_RECONSTRUCTION	ENDOMETRIAL_BIOPSY
GSE6364	GSM150222	CONTROL			GPL570		PAPER8_V429_GSE6364_AUTHOR_TITLE_RECONSTRUCTION	ENDOMETRIAL_BIOPSY
GSE6364	GSM150223	CONTROL			GPL570		PAPER8_V429_GSE6364_AUTHOR_TITLE_RECONSTRUCTION	ENDOMETRIAL_BIOPSY
GSE6364	GSM150224	CONTROL			GPL570		PAPER8_V429_GSE6364_AUTHOR_TITLE_RECONSTRUCTION	ENDOMETRIAL_BIOPSY
GSE6364	GSM150225	CONTROL			GPL570		PAPER8_V429_GSE6364_AUTHOR_TITLE_RECONSTRUCTION	ENDOMETRIAL_BIOPSY
GSE6364	GSM150226	CONTROL			GPL570		PAPER8_V429_GSE6364_AUTHOR_TITLE_RECONSTRUCTION	ENDOMETRIAL_BIOPSY
GSE6364	GSM150227	CONTROL			GPL570		PAPER8_V429_GSE6364_AUTHOR_TITLE_RECONSTRUCTION	ENDOMETRIAL_BIOPSY
