## Supplementary material for "Hidden Dependencies in Endometriosis Microarray Classifiers: Sample Reuse, Outcome-Informed Batch Correction, and Diagnostic Reassessment": v420_train_only_source_score_contrasts.tsv

arm	preprocessing	reference	comparison	n_reference	n_comparison	median_reference_score	median_comparison_score	median_score_difference	pairwise_rank_probability_P_A_greater_B	rank_separation_max_P_or_1_minus_P	in_sample_only	independent_donor_validation
AUTHOR_ARCHIVED_PARAMETERS	OUTCOME_INFORMED_COMBAT	GSE51981_CONTROL	GSE51981_CASE	62	56	-4.105711996382852	6.099836875890389	10.20554887227324	1.0	1.0	True	NOT_VERIFIED
AUTHOR_ARCHIVED_PARAMETERS	OUTCOME_INFORMED_COMBAT	GSE51981_CONTROL	GSE29981_CONTROL	62	20	-4.105711996382852	-4.1615247559639235	-0.05581275958107135	0.5048387096774194	0.5048387096774194	True	NOT_VERIFIED
AUTHOR_ARCHIVED_PARAMETERS	OUTCOME_INFORMED_COMBAT	GSE51981_CONTROL	GSE4888_CONTROL	62	15	-4.105711996382852	-3.8483382942310675	0.25737370215178457	0.5204301075268817	0.5204301075268817	True	NOT_VERIFIED
AUTHOR_ARCHIVED_PARAMETERS	OUTCOME_INFORMED_COMBAT	GSE51981_CONTROL	OTHER35_CONTROL	62	35	-4.105711996382852	-3.9244051087520386	0.18130688763081348	0.511520737327189	0.511520737327189	True	NOT_VERIFIED
PRIOR_TRAIN_CV_FIXED_SENSITIVITY	OUTCOME_INFORMED_COMBAT	GSE51981_CONTROL	GSE51981_CASE	62	56	-4.925471481832158	7.2592535274459635	12.184725009278122	1.0	1.0	True	NOT_VERIFIED
PRIOR_TRAIN_CV_FIXED_SENSITIVITY	OUTCOME_INFORMED_COMBAT	GSE51981_CONTROL	GSE29981_CONTROL	62	20	-4.925471481832158	-5.176857361213669	-0.2513858793815107	0.5096774193548387	0.5096774193548387	True	NOT_VERIFIED
PRIOR_TRAIN_CV_FIXED_SENSITIVITY	OUTCOME_INFORMED_COMBAT	GSE51981_CONTROL	GSE4888_CONTROL	62	15	-4.925471481832158	-4.725517878159115	0.19995360367304293	0.5279569892473118	0.5279569892473118	True	NOT_VERIFIED
PRIOR_TRAIN_CV_FIXED_SENSITIVITY	OUTCOME_INFORMED_COMBAT	GSE51981_CONTROL	OTHER35_CONTROL	62	35	-4.925471481832158	-5.094868370092351	-0.16939688826019328	0.5175115207373272	0.5175115207373272	True	NOT_VERIFIED
AUTHOR_ARCHIVED_PARAMETERS	NO_OUTCOME_COMBAT	GSE51981_CONTROL	GSE51981_CASE	62	56	-5.459816630838632	-3.071199547300167	2.388617083538465	0.9305875576036866	0.9305875576036866	True	NOT_VERIFIED
AUTHOR_ARCHIVED_PARAMETERS	NO_OUTCOME_COMBAT	GSE51981_CONTROL	GSE29981_CONTROL	62	20	-5.459816630838632	-4.161524755963942	1.2982918748746899	0.7798387096774193	0.7798387096774193	True	NOT_VERIFIED
AUTHOR_ARCHIVED_PARAMETERS	NO_OUTCOME_COMBAT	GSE51981_CONTROL	GSE4888_CONTROL	62	15	-5.459816630838632	-3.8483382942310675	1.6114783366075645	0.7827956989247312	0.7827956989247312	True	NOT_VERIFIED
AUTHOR_ARCHIVED_PARAMETERS	NO_OUTCOME_COMBAT	GSE51981_CONTROL	OTHER35_CONTROL	62	35	-5.459816630838632	-3.9244051087520386	1.5354115220865934	0.7811059907834101	0.7811059907834101	True	NOT_VERIFIED
PRIOR_TRAIN_CV_FIXED_SENSITIVITY	NO_OUTCOME_COMBAT	GSE51981_CONTROL	GSE51981_CASE	62	56	-6.172746084067288	-3.637718088771881	2.5350279952954073	0.8770161290322581	0.8770161290322581	True	NOT_VERIFIED
PRIOR_TRAIN_CV_FIXED_SENSITIVITY	NO_OUTCOME_COMBAT	GSE51981_CONTROL	GSE29981_CONTROL	62	20	-6.172746084067288	-5.176857361213654	0.9958887228536346	0.7	0.7	True	NOT_VERIFIED
PRIOR_TRAIN_CV_FIXED_SENSITIVITY	NO_OUTCOME_COMBAT	GSE51981_CONTROL	GSE4888_CONTROL	62	15	-6.172746084067288	-4.725517878159115	1.4472282059081731	0.7290322580645161	0.7290322580645161	True	NOT_VERIFIED
PRIOR_TRAIN_CV_FIXED_SENSITIVITY	NO_OUTCOME_COMBAT	GSE51981_CONTROL	OTHER35_CONTROL	62	35	-6.172746084067288	-5.094868370092363	1.0778777139749254	0.712442396313364	0.712442396313364	True	NOT_VERIFIED
AUTHOR_ARCHIVED_PARAMETERS	NO_COMBAT	GSE51981_CONTROL	GSE51981_CASE	62	56	-12.403584167816225	1.5371617258566381	13.940745893672863	0.8171082949308756	0.8171082949308756	True	NOT_VERIFIED
AUTHOR_ARCHIVED_PARAMETERS	NO_COMBAT	GSE51981_CONTROL	GSE29981_CONTROL	62	20	-12.403584167816225	-45.22602894277529	-32.82244477495906	0.0	1.0	True	NOT_VERIFIED
AUTHOR_ARCHIVED_PARAMETERS	NO_COMBAT	GSE51981_CONTROL	GSE4888_CONTROL	62	15	-12.403584167816225	-3.8483382942310675	8.555245873585157	0.7365591397849462	0.7365591397849462	True	NOT_VERIFIED
AUTHOR_ARCHIVED_PARAMETERS	NO_COMBAT	GSE51981_CONTROL	OTHER35_CONTROL	62	35	-12.403584167816225	-39.09835094405706	-26.694766776240833	0.315668202764977	0.684331797235023	True	NOT_VERIFIED
PRIOR_TRAIN_CV_FIXED_SENSITIVITY	NO_COMBAT	GSE51981_CONTROL	GSE51981_CASE	62	56	-12.457222513312587	4.61464907760846	17.07187159092105	0.7946428571428571	0.7946428571428571	True	NOT_VERIFIED
PRIOR_TRAIN_CV_FIXED_SENSITIVITY	NO_COMBAT	GSE51981_CONTROL	GSE29981_CONTROL	62	20	-12.457222513312587	-42.3732369205693	-29.91601440725671	0.0016129032258064516	0.9983870967741936	True	NOT_VERIFIED
PRIOR_TRAIN_CV_FIXED_SENSITIVITY	NO_COMBAT	GSE51981_CONTROL	GSE4888_CONTROL	62	15	-12.457222513312587	-4.725517878159115	7.731704635153472	0.6505376344086021	0.6505376344086021	True	NOT_VERIFIED
PRIOR_TRAIN_CV_FIXED_SENSITIVITY	NO_COMBAT	GSE51981_CONTROL	OTHER35_CONTROL	62	35	-12.457222513312587	-35.13781121373894	-22.680588700426355	0.27972350230414744	0.7202764976958526	True	NOT_VERIFIED
