## Supplementary material for "Hidden Dependencies in Endometriosis Microarray Classifiers: Sample Reuse, Outcome-Informed Batch Correction, and Diagnostic Reassessment": v422_internal_CV_metrics.csv

task	task_label	n	cases	controls	auc	auc_ci_lower	auc_ci_upper	balanced_accuracy	ba_ci_lower	ba_ci_upper	sensitivity	specificity	TP	FP	TN	FN	brier	phase_only_auc	phase_only_brier	class_prior_auc	class_prior_brier	one_permutation_auc
ENDO_vs_ALL	Endometriosis vs all non-endometriosis	148	77	71	0.7556246570331078	0.6709336051962399	0.8364475489299433	0.7016645326504481	0.6285793224731581	0.770806061464052	0.7272727272727273	0.676056338028169	56	23	48	21	0.21999386136656046	0.5452716297786719	0.24615537471699414	0.48664715566124017	0.24967846259263277	0.537040424364368
ENDO_vs_OTHER	Endometriosis vs other gynecological conditions	114	77	37	0.7328887328887328	0.6251271691271691	0.8292230038198598	0.643032643032643	0.5460424061866126	0.7291214464376109	0.6103896103896104	0.6756756756756757	47	12	25	30	0.2197600417646622	0.4935064935064935	0.2168365482888291	0.4761319761319761	0.21944372694147743	0.521937521937522
ENDO_vs_NUPP	Endometriosis vs strict controls (NUPP)	111	77	34	0.8934300993124522	0.8231496842986922	0.9518570694327633	0.8030939648586708	0.7182953484424073	0.8783950617283951	0.7532467532467533	0.8529411764705882	58	5	29	19	0.14593981840892734	0.5473644003055769	0.2108759182184308	0.48032849503437736	0.21265394178253122	0.420550038197097
ENDO_vs_OTHER_2009_ONLY	Endometriosis vs other conditions (2009 only)	77	46	31	0.7237026647966339	0.6053597297425668	0.8361853789344118	0.6216690042075736	0.5043805047425475	0.7352780543500314	0.6304347826086957	0.6129032258064516	29	12	19	17	0.2610707476837998	0.42952314165497896	0.24949162837600702	0.47861150070126224	0.2407589860418268	0.4782608695652174
