## Supplementary material for "Hidden Dependencies in Endometriosis Microarray Classifiers: Sample Reuse, Outcome-Informed Batch Correction, and Diagnostic Reassessment": v423_2009_heldout_date_summary.tsv

scanner_date	n_train	n_test	test_endo	test_other	selected_C	inner_date_mean_AUC	auc	BA	sensitivity	specificity	Brier	TP	FP	TN	FN
2009-01-08	69	8	3	5	10.0	0.7769761029411765	0.5333333333333333	0.5666666666666667	0.3333333333333333	0.8	0.3763671910756091	1	1	4	2
2009-01-14	56	21	10	11	0.01	0.6956341911764706	0.7181818181818183	0.6636363636363636	0.6	0.7272727272727273	0.21932216168264337	6	3	8	4
2009-01-15	55	22	17	5	1.0	0.6309185606060606	0.776470588235294	0.5823529411764705	0.7647058823529411	0.4	0.19234844783885396	13	3	2	4
2009-01-22	61	16	8	8	0.01	0.640430035650624	0.734375	0.75	0.625	0.875	0.20287232050636891	5	1	7	3
2009-02-06	67	10	8	2	10.0	0.6917933934937611	0.625	0.5	0.5	0.5	0.30445501075746406	4	1	1	4
