## Supplementary material for "Hidden Dependencies in Endometriosis Microarray Classifiers: Sample Reuse, Outcome-Informed Batch Correction, and Diagnostic Reassessment": v424_date_only_and_molecular_metrics.csv

task	model	n	cases	controls	auc	brier	balanced_accuracy
ENDO_vs_ALL	year	148	77	71	0.653283336381928	0.22189560914015352	0.6544722882751052
ENDO_vs_ALL	date	148	77	71	0.7365099689043351	0.20637837688285654	0.645326504481434
ENDO_vs_ALL	year_and_phase	148	77	71	0.6070971282238888	0.23755744493985217	0.6003292482165722
ENDO_vs_ALL	date_and_phase	148	77	71	0.7575452716297787	0.2129609398367874	0.7065117980610939
ENDO_vs_ALL	molecular_archived	148	77	71	0.7556246570331078	0.21999386136656046	0.7016645326504481
ENDO_vs_ALL	phase_archived	148	77	71	0.5452716297786719	0.24615537471699414	0.5722516919700018
ENDO_vs_OTHER	year	114	77	37	0.5345735345735346	0.20778465936683335	0.5
ENDO_vs_OTHER	date	114	77	37	0.6114426114426115	0.2161636045979631	0.48420498420498426
ENDO_vs_OTHER	year_and_phase	114	77	37	0.552123552123552	0.21913914034843116	0.5
ENDO_vs_OTHER	date_and_phase	114	77	37	0.5838890838890839	0.21775133588704212	0.5085995085995085
ENDO_vs_OTHER	molecular_archived	114	77	37	0.7328887328887328	0.2197600417646622	0.643032643032643
ENDO_vs_OTHER	phase_archived	114	77	37	0.4935064935064935	0.2168365482888291	0.527027027027027
ENDO_vs_NUPP	year	111	77	34	0.8915202444614209	0.1258899215959233	0.6751336898395721
ENDO_vs_NUPP	date	111	77	34	0.9346829640947287	0.08793073605330098	0.9446142093200917
ENDO_vs_NUPP	year_and_phase	111	77	34	0.9058441558441558	0.12447180155189974	0.7975553857906799
ENDO_vs_NUPP	date_and_phase	111	77	34	0.9633307868601986	0.10550355945821714	0.9052711993888465
ENDO_vs_NUPP	molecular_archived	111	77	34	0.8934300993124522	0.14593981840892734	0.8030939648586708
ENDO_vs_NUPP	phase_archived	111	77	34	0.5473644003055769	0.2108759182184308	0.5
ENDO_vs_OTHER_2009_ONLY	year	77	46	31	0.47861150070126224	0.2407589860418268	0.5
ENDO_vs_OTHER_2009_ONLY	date	77	46	31	0.5361150070126227	0.24262779028357462	0.49298737727910236
ENDO_vs_OTHER_2009_ONLY	year_and_phase	77	46	31	0.42391304347826086	0.2484477952753685	0.45652173913043476
ENDO_vs_OTHER_2009_ONLY	date_and_phase	77	46	31	0.5403225806451614	0.2474880705724383	0.5094670406732118
ENDO_vs_OTHER_2009_ONLY	molecular_archived	77	46	31	0.7237026647966339	0.2610707476837998	0.6216690042075736
ENDO_vs_OTHER_2009_ONLY	phase_archived	77	46	31	0.42952314165497896	0.24949162837600702	0.45652173913043476
