## Supplementary material for "Hidden Dependencies in Endometriosis Microarray Classifiers: Sample Reuse, Outcome-Informed Batch Correction, and Diagnostic Reassessment": v424_within_date_pairwise_AUC.csv

task	pooled_oof_auc	date_conditional_pair_auc	mixed_dates	within_date_case_control_pairs
ENDO_vs_ALL	0.7556246570331078	0.685	9	400
ENDO_vs_OTHER	0.7328887328887328	0.6449704142011834	6	338
ENDO_vs_NUPP	0.8934300993124522	0.6774193548387096	4	62
ENDO_vs_OTHER_2009_ONLY	0.7237026647966339	0.7	5	290
