## Supplementary material for "Hidden Dependencies in Endometriosis Microarray Classifiers: Sample Reuse, Outcome-Informed Batch Correction, and Diagnostic Reassessment": v429_verified_metrics.csv

subset	n	cases	controls	auc_full	auc_ablation	delta	placebo_mean_auc	placebo_q025	placebo_q975	placebo_leq_target	placebo_addone_tail	conditional_bootstrap_delta_ci025	conditional_bootstrap_delta_ci975
duplicates	26	19	7	1.0	0.424812030075188	-0.575187969924812	0.6282351607662372	0.481203007518797	0.7676691729323305	0	0.005	-0.8345864661654135	-0.30441729323308236
nonduplicate_ENDO_NUPP	85	58	27	0.8093869731800766	0.7298850574712644	-0.07950191570881215	0.7851742749507434	0.693374840357599	0.8411398467432948	15	0.08	-0.19731800766283525	0.050127713920817274
ENDO_NUPP_all	111	77	34	0.8657372039724981	0.6413292589763178	-0.22440794499618033	0.7487638728401365	0.6570091673032851	0.8006111535523301	4	0.025	-0.33881302521008405	-0.11114877769289529
all_148_ENDO_vs_nonENDO	148	77	71	0.7545271629778671	0.5750868849460399	-0.17944027803182727	0.6364941591072245	0.5906895920980427	0.6726129504298519	3	0.02	-0.26751417596488025	-0.08633162612035856
