## Supplementary material for "Hidden Dependencies in Endometriosis Microarray Classifiers: Sample Reuse, Outcome-Informed Batch Correction, and Diagnostic Reassessment": v431_bootstrap_CI.tsv

comparison	n	n_case	n_control	auc	ci_lower	ci_upper
dup26_full_reconstructed_RF	26	19	7	1.0	0.9999999999999999	1.0
dup26_own_copy_omitted_crossfit	26	19	7	0.32330827067669177	0.10526315789473684	0.5714285714285714
2011_endo_vs_nupp_full_RF	22	10	12	0.725	0.4916666666666667	0.925
