## Supplementary material for "Hidden Dependencies in Endometriosis Microarray Classifiers: Sample Reuse, Outcome-Informed Batch Correction, and Diagnostic Reassessment": v431_five_seed_AUC.tsv

seed	full_dup26_auc	own_removed_dup26_auc	mean_same_class_other_deleted_probability_auc	full_2011_endo_nupp_auc	n_one_drop_models	n_train_each_drop
1234567	1.0	0.32330827067669177	1.0	0.725	37	58
112358	1.0	0.30451127819548873	1.0	0.7	37	58
314159	1.0	0.30827067669172936	1.0	0.7333333333333333	37	58
271828	1.0	0.29323308270676696	1.0	0.6833333333333333	37	58
161803	1.0	0.32330827067669177	1.0	0.7083333333333333	37	58
