## Supplementary material for "Hidden Dependencies in Endometriosis Microarray Classifiers: Sample Reuse, Outcome-Informed Batch Correction, and Diagnostic Reassessment": v431_year_duplication_table.tsv

year	group	exact_cel_duplicate	n_samples
2004	ENDO	0	0
2004	ENDO	1	11
2004	OTHER	0	0
2004	OTHER	1	0
2004	NUPP	0	0
2004	NUPP	1	6
2005	ENDO	0	0
2005	ENDO	1	8
2005	OTHER	0	0
2005	OTHER	1	0
2005	NUPP	0	0
2005	NUPP	1	1
2009	ENDO	0	46
2009	ENDO	1	0
2009	OTHER	0	31
2009	OTHER	1	0
2009	NUPP	0	0
2009	NUPP	1	0
2010	ENDO	0	2
2010	ENDO	1	0
2010	OTHER	0	0
2010	OTHER	1	0
2010	NUPP	0	15
2010	NUPP	1	0
2011	ENDO	0	10
2011	ENDO	1	0
2011	OTHER	0	6
2011	OTHER	1	0
2011	NUPP	0	12
2011	NUPP	1	0
