## Supplementary material for "Hidden Dependencies in Endometriosis Microarray Classifiers: Sample Reuse, Outcome-Informed Batch Correction, and Diagnostic Reassessment": FILE_SHA256.tsv

path	sha256
evidence/185_source_CEL_manifest.csv	c33acf3cf108fefb2f9ae96c82f82ab7cf316b1a84c23b733543776650e71254
evidence/185_source_metadata.csv	50349c4660d1694f38e07f132743e3f950548a56719290b08cedc2bb0f15ed4d
evidence/26_exact_CEL_pairs.csv	75fa12d2c4781e1a5fe603467b739ff051c04139201dee6a0932edb10d3afb21
evidence/29_literature_screening.csv	8a27b587f2a999c5c55213f7d631f39eaa257ecc032a5c2910358ac43a696532
evidence/v420_train_only_source_score_contrasts.tsv	01f208e7d7ca1c21dcda7e4652e51135f842ccdc25c830f1b9c7c77080e9e78f
evidence/v422_internal_CV_metrics.csv	850af052daaead5aaee56cd7b17511edb2627885fa7e1e1ab0c2c297e75e2784
evidence/v423_2009_heldout_date_summary.tsv	4570472fb11ca69ad6527dca8d1fb1a11d29e51f13b91c5b36a6d5ea3b174412
evidence/v424_date_only_and_molecular_metrics.csv	00e6d56c94c2483197176fe196c851ce392f353770aec5452262645a55e46632
evidence/v424_within_date_pairwise_AUC.csv	afd66b0727d732159c5e69fb99f75db59a01d01e42164cfe7b4d719f7cc401b1
evidence/v429_verified_metrics.csv	b97310b10c77e74934987b22c6ea63fad7baed03fda5fd7c2eec4450c63692e5
evidence/v431_bootstrap_CI.tsv	7236ae9a29706be0b17e8185fc3fd47fcc78174234ca96c5b39298e1eecba3f6
evidence/v431_five_seed_AUC.tsv	04f6c4b2ca32be1ec565f9d78963799f36a630afdd5176587eceb7032d58422f
evidence/v431_year_duplication_table.tsv	262504ee45edd4d54dfb25f06fc5e9938cefad4060bc92f7509bf15fca4976cd
supplementary_data/S11_v430_matched_support.tsv	f1bad23ffec36081198b32a91eac7eeef23756c671c26e81c80b526f86a2ddf9
supplementary_data/Supplementary_Table_S1_CEL_SHA256.csv	8644aa86334df58bd8f443efa2bd1f22e1bb9a55add940b01116222868416193
supplementary_data/Supplementary_Table_S2_verified_216_GSM.csv	4b786c25bfd81ed78ac3fee6d141de623e64d1cc3678b931049f0fbc0e99e97b
supplementary_data/Supplementary_Table_S3_37_single_label_interventions.csv	865eea2ef379ded51ce574096693e07d1ac99b56f48d01df61f4eaf3d7a4708d
supplementary_data/Supplementary_Table_S4_18_null_conditions.csv	20f4a2bc3a80483ae97839033d20ec9a5e50689c1a3516096b182700b9cfe2f3
supplementary_data/Supplementary_Table_S5_6_paired_effects.csv	b69816baecfe3733ab1b1ed6f0718f8f5e9621f3d4a955a01cce835057d0865b
supplementary_data/Supplementary_Table_S6_1194_paired_deltas.csv	5a70a276932e62ccba9f99352e0c01c7f74854fab77a71918e2ff5d997dd328b
