## Supplementary material for "Hidden Dependencies in Endometriosis Microarray Classifiers: Sample Reuse, Outcome-Informed Batch Correction, and Diagnostic Reassessment": S11_v430_matched_support.tsv

task	study	gene	full_n	full_endo	full_controls	matched_n	matched_endo	matched_controls	matched_dates	naive_full_log2	naive_full_ci_low	naive_full_ci_high	naive_full_shuffle_p_descriptive	naive_matched_log2	naive_matched_ci_low	naive_matched_ci_high	naive_matched_shuffle_p_descriptive	date_FE_matched_log2	date_FE_ci_low	date_FE_ci_high	date_FE_stratified_perm_p	delta_due_to_sample_restriction	delta_adjustment_same_samples	v427_original_date_FE_p	holm20_v430
ENDO_vs_OTHER	Huang2022	ACKR1	114	77	37	91	54	37	6	0.07567454042061783	-0.8126037667638021	0.9750998846483293	0.878	0.7150789437118981	-0.06264409528086995	1.416688959905044	0.138	0.8616264052833149	0.11773574198528533	1.585742764756075	0.043	0.6394044032912802	0.14654746157141685	0.0435	0.602
ENDO_vs_OTHER	Huang2022	LMNB1	114	77	37	91	54	37	6	-0.1869758237932171	-0.5262709033261831	0.1479980936609818	0.289	-0.23219897341659212	-0.5343328573650686	0.029247139106607214	0.177	-0.36280973428987484	-0.6714812358994007	-0.09748714291030605	0.0285	-0.045223149623375036	-0.13061076087328272	0.039	0.44
ENDO_vs_OTHER	Huang2022	MFAP4	114	77	37	91	54	37	6	-0.2711596320531129	-1.002477830365878	0.3759600873961739	0.4415	0.28944357089632966	-0.2905638951928106	0.8983869969172122	0.3585	0.22599646481093077	-0.3286037630320936	0.8559560420900051	0.4915	0.5606032029494425	-0.06344710608539889	0.492	1.0
ENDO_vs_OTHER	Huang2022	NMU	114	77	37	91	54	37	6	0.10148582523488336	-0.4635425456465279	0.706687617589966	0.714	0.32027724311027495	-0.2154294372352661	0.9173772151445546	0.276	0.08823359926164201	-0.4501195944870311	0.6608389014869479	0.7475	0.21879141787539158	-0.23204364384863294	0.747	1.0
ENDO_vs_OTHER	Huang2022	SEMA3C	114	77	37	91	54	37	6	0.145877682048134	-0.16454404608961773	0.4402388893407916	0.4275	-0.14547571925753822	-0.4291072789937462	0.1316405797526477	0.3935	-0.2143383787130492	-0.5167477159136423	0.06804111974188741	0.2025	-0.2913534013056722	-0.06886265945551098	0.1775	1.0
ENDO_vs_OTHER	Chen2023	CHPF	114	77	37	91	54	37	6	0.26986686077452227	0.03674712250719599	0.5110406584432166	0.051	0.2793910488762208	0.06623874832451851	0.4989713927820497	0.059	0.3051732306303771	0.07230468631352259	0.5437151257145924	0.0275	0.009524188101698527	0.025782181754156308	0.025	0.44
ENDO_vs_OTHER	Chen2023	PDK3	114	77	37	91	54	37	6	0.2055206436935979	-0.03501645553404167	0.45218974356706854	0.174	-0.18554480734658085	-0.3946209326780078	0.020148888020394738	0.125	-0.17084760845620156	-0.3928489296085298	0.05059649373883536	0.171	-0.39106545104017876	0.014697198890379293	0.18	1.0
ENDO_vs_OTHER	Chen2023	CITED2	114	77	37	91	54	37	6	0.034196813851814056	-0.37229552198353705	0.4597957190794689	0.881	0.11127412024371175	-0.33348061552647945	0.5709332701847555	0.6605	0.24988667124495795	-0.18329380624271954	0.6597635427334928	0.327	0.07707730639189769	0.1386125510012462	0.3205	1.0
ENDO_vs_OTHER	Chen2023	GPC3	114	77	37	91	54	37	6	0.5929323064474037	0.2792743189754164	0.9048017607887519	0.0015	0.3795805031507662	0.07503879204983242	0.6865998288839124	0.0195	0.4050685294267493	0.09647287841870253	0.7391268515073871	0.017	-0.2133518032966375	0.025488026275983122	0.0165	0.30600000000000005
ENDO_vs_OTHER	Chen2023	ADH6	114	77	37	91	54	37	6	0.4085750322733084	0.06285212489910659	0.7616763556486857	0.037	0.2189103127579246	-0.16024662558070485	0.5558284821111431	0.2605	0.1550493674681432	-0.23058605526662762	0.5230912509781837	0.444	-0.18966471951538377	-0.0638609452897814	0.464	1.0
ENDO_vs_NUPP	Huang2022	ACKR1	111	77	34	42	14	28	4	2.3465036272834583	1.4782420850288442	3.3080794724882123	0.0005	1.1212520130899684	-0.08788019704741136	2.3621539737982196	0.148	1.172767628845574	-0.6386526785792307	3.046825383331764	0.2275	-1.22525161419349	0.05151561575560559	0.231	1.0
ENDO_vs_NUPP	Huang2022	LMNB1	111	77	34	42	14	28	4	-1.1743451122428183	-1.6417034194323044	-0.6837433523814354	0.0005	-1.780503816254523	-2.3204203034643447	-1.2858853714561407	0.0005	-1.3882841866258995	-1.8349952163590537	-0.9327885307335226	0.0015	-0.6061587040117047	0.39221962962862356	0.0015	0.03
ENDO_vs_NUPP	Huang2022	MFAP4	111	77	34	42	14	28	4	0.7272189549361165	0.02544839756509882	1.4326803007610949	0.036	-0.09349924729766634	-1.0158795743326012	0.7632806575154327	0.8675	-0.8206236500838185	-1.6882278290911428	0.029402668133376334	0.2565	-0.8207182022337829	-0.7271244027861522	0.25	1.0
ENDO_vs_NUPP	Huang2022	NMU	111	77	34	42	14	28	4	-0.3959885872868947	-0.9874981258508851	0.18447702608019967	0.197	-1.1091390339574385	-1.6036660458282095	-0.5483844800038296	0.009	0.2978396121943067	-0.12470705165401193	0.7415871881922385	0.5515	-0.7131504466705438	1.4069786461517453	0.561	1.0
ENDO_vs_NUPP	Huang2022	SEMA3C	111	77	34	42	14	28	4	-0.6291812872846236	-0.9607174722568161	-0.2927368068551801	0.001	-0.46990020426433965	-0.9621274650233064	-0.0021981964761428586	0.105	-0.13262347109593636	-0.7667138076236537	0.471312051686934	0.7415	0.159281083020284	0.3372767331684033	0.735	1.0
ENDO_vs_NUPP	Chen2023	CHPF	111	77	34	42	14	28	4	1.1629091523210278	0.8202151376547455	1.4526199042160965	0.0005	0.9434881034173408	0.704516196431074	1.2187394097297997	0.0005	0.6717557621903827	0.34872128091380067	1.0114160776465642	0.005	-0.21942104890368697	-0.2717323412269581	0.003	0.095
ENDO_vs_NUPP	Chen2023	PDK3	111	77	34	42	14	28	4	-0.1590108254474245	-0.4207332511253749	0.10968771965393047	0.3035	-0.2345883898680894	-0.41698157664829777	-0.057115211139792475	0.201	-0.15726198904033037	-0.4016943824294509	0.08134982637565073	0.309	-0.07557756442066488	0.07732640082775902	0.307	1.0
ENDO_vs_NUPP	Chen2023	CITED2	111	77	34	42	14	28	4	1.4496221168406844	0.9901283960838192	1.8907277700039766	0.0005	1.4314978945417156	0.820473954165799	2.015380556316112	0.0005	0.9989260042299731	0.2652954712742041	1.717746604257259	0.02	-0.018124222298968817	-0.4325718903117425	0.025	0.34
ENDO_vs_NUPP	Chen2023	GPC3	111	77	34	42	14	28	4	0.5077938057089257	0.0905795879721172	0.9010771044859779	0.0105	0.7397348933118977	0.26848203498910705	1.186885777592954	0.0275	0.2842568157388862	-0.2301284030505534	0.7517460023645478	0.417	0.23194108760297194	-0.45547807757301145	0.4105	1.0
ENDO_vs_NUPP	Chen2023	ADH6	111	77	34	42	14	28	4	-0.022937217021673284	-0.3546883680725083	0.3212691494207598	0.905	-0.07789605913902875	-0.5850419427532529	0.445806091276421	0.8075	0.025868870813076688	-0.5717372276892497	0.625338591577596	0.949	-0.054958842117355466	0.10376492995210544	0.9405	1.0
