## Supplementary material for "Hidden Dependencies in Endometriosis Microarray Classifiers: Sample Reuse, Outcome-Informed Batch Correction, and Diagnostic Reassessment": Supplementary_Table_S1_CEL_SHA256.csv

test_gsm	training_gsm	test_truth	uncompressed_CEL_SHA256	bytes_uncompressed	test_archive_member	train_archive_member	status
GSM150190	GSM1256666	1	5d61b91977b50a5b3a8cf7ba85cb83c746d68c9824c14d1b0751db086d4e4ede	13551381	GSM150190.CEL.gz	GSM1256666_102.CEL.gz	PASS_EXACT_RAW_CEL
GSM150191	GSM1256655	1	561b8ed69ca9cf13414996d9caaf06f008913d0893651d20bb9d53187546d9bb	13551336	GSM150191.CEL.gz	GSM1256655_103.CEL.gz	PASS_EXACT_RAW_CEL
GSM150193	GSM1256660	1	b47ac97ee858b0cbbf0fff1be91b6ef8719de02a2b3a7c48c30a7dd9e02c5c12	13550849	GSM150193.CEL.gz	GSM1256660_104.CEL.gz	PASS_EXACT_RAW_CEL
GSM150194	GSM1256663	1	eab961fc5a593a8a4fbd2d10190be3c8231d1a94420bce99fabc80ce33e08050	13550817	GSM150194.CEL.gz	GSM1256663_108.CEL.gz	PASS_EXACT_RAW_CEL
GSM150195	GSM1256664	1	b835f9bbef3ecbbe0ba27e4b8f2cff71f94964dae1d0552cc641c4964a7f3f27	13551137	GSM150195.CEL.gz	GSM1256664_109.CEL.gz	PASS_EXACT_RAW_CEL
GSM150198	GSM1256770	0	9ff7502e58ba0b240120ffc8633f1aab77622a282ae719bbf026b5d31f086147	13551126	GSM150198.CEL.gz	GSM1256770_9.CEL.gz	PASS_EXACT_RAW_CEL
GSM150199	GSM1256771	0	7bca93e6c1e6471615fe0c901d7005405312344999b0bde41f2fed7f4db76537	13552722	GSM150199.CEL.gz	GSM1256771_10.CEL.gz	PASS_EXACT_RAW_CEL
GSM150201	GSM1256772	0	845c85b931feba2388d02b6aaf5ffff9a9264661c2faa30900bc875c225a4d9c	13551126	GSM150201.CEL.gz	GSM1256772_11.CEL.gz	PASS_EXACT_RAW_CEL
GSM150202	GSM1256667	1	52d99c9011625e5cc1ab33147dfe98a3a2d88dc20a63e3b3c32c436c8ee7f2f4	13551905	GSM150202.CEL.gz	GSM1256667_122.CEL.gz	PASS_EXACT_RAW_CEL
GSM150203	GSM1256653	1	50eee14c217c7c6ff9031a61c9ea7d7b94462a6722af4917e38740dfaf0d09d5	13551365	GSM150203.CEL.gz	GSM1256653_123.CEL.gz	PASS_EXACT_RAW_CEL
GSM150204	GSM1256654	1	d7771864d58e57b4054c3fd471a63e7dac3f06042fc022dcecfeb0a889de84b3	13550909	GSM150204.CEL.gz	GSM1256654_118.CEL.gz	PASS_EXACT_RAW_CEL
GSM150205	GSM1256657	1	b4a64bdbfee3039073ab38ffbbbb5846291f75a3a9a9afa6ee89ca2cf954fd0b	13550700	GSM150205.CEL.gz	GSM1256657_119.CEL.gz	PASS_EXACT_RAW_CEL
GSM150207	GSM1256661	1	71e12b5786f766a383eb6ac3fbdbe0206335230cf860956794b4e8f0b387ebd5	13551817	GSM150207.CEL.gz	GSM1256661_121.CEL.gz	PASS_EXACT_RAW_CEL
GSM150211	GSM1256668	1	df789ff8ef995f7c64dbe916e84812a1ac3efb193757a83403469d926a0532e7	13550872	GSM150211.CEL.gz	GSM1256668_137.CEL.gz	PASS_EXACT_RAW_CEL
GSM150212	GSM1256656	1	674f43300c773ff5efcf5e28f17f9c146b79135a7b8d88460134c307eecf7108	13550837	GSM150212.CEL.gz	GSM1256656_132.CEL.gz	PASS_EXACT_RAW_CEL
GSM150213	GSM1256658	1	f4b2e8835bebd107a078abe8e75006c20f9b2c2091cf830f480c9b4219f2c811	13550285	GSM150213.CEL.gz	GSM1256658_133.CEL.gz	PASS_EXACT_RAW_CEL
GSM150214	GSM1256659	1	5715168977d41b71bcb7aba15981796b0bd5950971767a1015fa495b17defee7	13551656	GSM150214.CEL.gz	GSM1256659_134.CEL.gz	PASS_EXACT_RAW_CEL
GSM150215	GSM1256662	1	1f035e9bb3305a5f2dfdd11f0a263be5ce9466f18b6e30c8bd5ca8b4b51fde82	13550753	GSM150215.CEL.gz	GSM1256662_135.CEL.gz	PASS_EXACT_RAW_CEL
GSM150216	GSM1256665	1	8ae5e38beb90751f26d7d75664214ff54c7264e6aaadc8d2e318d4966f3881bc	13551805	GSM150216.CEL.gz	GSM1256665_136.CEL.gz	PASS_EXACT_RAW_CEL
GSM150217	GSM1256669	1	47177fac72731b59598869b9cd376cecbf08d5f8ac2a88357a01a4e252e0ef86	13551337	GSM150217.CEL.gz	GSM1256669_138.CEL.gz	PASS_EXACT_RAW_CEL
GSM150218	GSM1256670	1	72f0a68d318dc261743b3835a7769b0d7a3048be52251c87c89145619f58b739	13551146	GSM150218.CEL.gz	GSM1256670_139.CEL.gz	PASS_EXACT_RAW_CEL
GSM150219	GSM1256671	1	91838c51600941d9120334c348615f3f556ef5b107e24f7f5569e7108c19c95c	13550922	GSM150219.CEL.gz	GSM1256671_140.CEL.gz	PASS_EXACT_RAW_CEL
GSM150224	GSM1256766	0	eda50c4b6801ccd56c7ca0c656e383aec0cc846aec156d5a21e9f9e097e51436	13551838	GSM150224.CEL.gz	GSM1256766_29.CEL.gz	PASS_EXACT_RAW_CEL
GSM150225	GSM1256767	0	53ba12f07897286fa59fc16535770591d39e181fb111cf8b0fe73e2f53e474de	13550826	GSM150225.CEL.gz	GSM1256767_30.CEL.gz	PASS_EXACT_RAW_CEL
GSM150226	GSM1256768	0	a2f386210ddb8f1434a254f18d08f764c35db8548952580d983626f085347118	13551114	GSM150226.CEL.gz	GSM1256768_31.CEL.gz	PASS_EXACT_RAW_CEL
GSM150227	GSM1256769	0	c035549e6afff8bed948ac83da637bedfdc29db7d87fae17f022e774f4835115	13550890	GSM150227.CEL.gz	GSM1256769_32.CEL.gz	PASS_EXACT_RAW_CEL
