## Supplementary material for "Hidden Dependencies in Endometriosis Microarray Classifiers: Sample Reuse, Outcome-Informed Batch Correction, and Diagnostic Reassessment": Supplementary_Table_S2_verified_216_GSM.csv

gsm	batch	truth	split	phase
GSM109814	1	0	TRAIN179	proliferative
GSM109815	1	0	TRAIN179	proliferative
GSM109816	1	0	TRAIN179	proliferative
GSM109817	1	0	TRAIN179	proliferative
GSM109820	1	0	TRAIN179	early_secretory
GSM109821	1	0	TRAIN179	early_secretory
GSM109822	1	0	TRAIN179	early_secretory
GSM109824	1	0	TRAIN179	mid_secretory
GSM109825	1	0	TRAIN179	mid_secretory
GSM109826	1	0	TRAIN179	mid_secretory
GSM109827	1	0	TRAIN179	mid_secretory
GSM109828	1	0	TRAIN179	mid_secretory
GSM109829	1	0	TRAIN179	mid_secretory
GSM109830	1	0	TRAIN179	mid_secretory
GSM109831	1	0	TRAIN179	mid_secretory
GSM1256653	3	1	TRAIN179	early_secretory
GSM1256654	3	1	TRAIN179	early_secretory
GSM1256655	3	1	TRAIN179	proliferative
GSM1256656	3	1	TRAIN179	mid_secretory
GSM1256657	3	1	TRAIN179	early_secretory
GSM1256658	3	1	TRAIN179	mid_secretory
GSM1256659	3	1	TRAIN179	mid_secretory
GSM1256660	3	1	TRAIN179	proliferative
GSM1256661	3	1	TRAIN179	early_secretory
GSM1256662	3	1	TRAIN179	mid_secretory
GSM1256663	3	1	TRAIN179	proliferative
GSM1256664	3	1	TRAIN179	proliferative
GSM1256665	3	1	TRAIN179	mid_secretory
GSM1256666	3	1	TRAIN179	proliferative
GSM1256667	3	1	TRAIN179	early_secretory
GSM1256668	3	1	TRAIN179	mid_secretory
GSM1256669	3	1	TRAIN179	mid_secretory
GSM1256670	3	1	TRAIN179	mid_secretory
GSM1256671	3	1	TRAIN179	mid_secretory
GSM1256672	3	1	TRAIN179	mid_secretory
GSM1256673	3	1	TRAIN179	proliferative
GSM1256674	3	1	TRAIN179	mid_secretory
GSM1256675	3	1	TRAIN179	mid_secretory
GSM1256676	3	1	TRAIN179	mid_secretory
GSM1256677	3	1	TRAIN179	mid_secretory
GSM1256678	3	1	TRAIN179	proliferative
GSM1256679	3	1	TRAIN179	proliferative
GSM1256680	3	1	TRAIN179	proliferative
GSM1256681	3	1	TRAIN179	early_secretory
GSM1256682	3	1	TRAIN179	proliferative
GSM1256683	3	1	TRAIN179	proliferative
GSM1256684	3	1	TRAIN179	proliferative
GSM1256685	3	1	TRAIN179	proliferative
GSM1256686	3	1	TRAIN179	proliferative
GSM1256687	3	1	TRAIN179	early_secretory
GSM1256688	3	1	TRAIN179	mid_secretory
GSM1256689	3	1	TRAIN179	proliferative
GSM1256690	3	1	TRAIN179	mid_secretory
GSM1256691	3	1	TRAIN179	proliferative
GSM1256692	3	1	TRAIN179	mid_secretory
GSM1256693	3	1	TRAIN179	proliferative
GSM1256694	3	1	TRAIN179	mid_secretory
GSM1256695	3	1	TRAIN179	early_secretory
GSM1256696	3	1	TRAIN179	mid_secretory
GSM1256697	3	1	TRAIN179	mid_secretory
GSM1256698	3	1	TRAIN179	proliferative
GSM1256699	3	1	TRAIN179	proliferative
GSM1256700	3	1	TRAIN179	mid_secretory
GSM1256701	3	1	TRAIN179	early_secretory
GSM1256702	3	1	TRAIN179	proliferative
GSM1256703	3	1	TRAIN179	proliferative
GSM1256704	3	1	TRAIN179	mid_secretory
GSM1256705	3	1	TRAIN179	early_secretory
GSM1256706	3	1	TRAIN179	proliferative
GSM1256707	3	1	TRAIN179	proliferative
GSM1256708	3	1	TRAIN179	early_secretory
GSM1256709	3	1	TRAIN179	proliferative
GSM1256710	3	1	TRAIN179	mid_secretory
GSM1256711	3	1	TRAIN179	mid_secretory
GSM1256712	3	1	TRAIN179	early_secretory
GSM1256713	3	1	TRAIN179	early_secretory
GSM1256714	3	1	TRAIN179	mid_secretory
GSM1256715	3	1	TRAIN179	mid_secretory
GSM1256716	3	1	TRAIN179	early_secretory
GSM1256717	3	1	TRAIN179	early_secretory
GSM1256718	3	1	TRAIN179	proliferative
GSM1256719	3	1	TRAIN179	proliferative
GSM1256720	3	0	TRAIN179	proliferative
GSM1256721	3	0	TRAIN179	early_secretory
GSM1256722	3	0	TRAIN179	proliferative
GSM1256723	3	0	TRAIN179	proliferative
GSM1256724	3	0	TRAIN179	early_secretory
GSM1256725	3	0	TRAIN179	early_secretory
GSM1256726	3	0	TRAIN179	proliferative
GSM1256727	3	0	TRAIN179	early_secretory
GSM1256728	3	0	TRAIN179	mid_secretory
GSM1256729	3	0	TRAIN179	proliferative
GSM1256730	3	0	TRAIN179	early_secretory
GSM1256731	3	0	TRAIN179	proliferative
GSM1256732	3	0	TRAIN179	mid_secretory
GSM1256733	3	0	TRAIN179	proliferative
GSM1256734	3	0	TRAIN179	proliferative
GSM1256735	3	0	TRAIN179	mid_secretory
GSM1256736	3	0	TRAIN179	mid_secretory
GSM1256737	3	0	TRAIN179	mid_secretory
GSM1256738	3	0	TRAIN179	mid_secretory
GSM1256739	3	0	TRAIN179	proliferative
GSM1256740	3	0	TRAIN179	mid_secretory
GSM1256741	3	0	TRAIN179	proliferative
GSM1256742	3	0	TRAIN179	proliferative
GSM1256743	3	0	TRAIN179	mid_secretory
GSM1256744	3	0	TRAIN179	proliferative
GSM1256745	3	0	TRAIN179	proliferative
GSM1256746	3	0	TRAIN179	mid_secretory
GSM1256747	3	0	TRAIN179	mid_secretory
GSM1256748	3	0	TRAIN179	proliferative
GSM1256749	3	0	TRAIN179	mid_secretory
GSM1256750	3	0	TRAIN179	mid_secretory
GSM1256751	3	0	TRAIN179	early_secretory
GSM1256752	3	0	TRAIN179	early_secretory
GSM1256753	3	0	TRAIN179	proliferative
GSM1256754	3	0	TRAIN179	proliferative
GSM1256755	3	0	TRAIN179	mid_secretory
GSM1256756	3	0	TRAIN179	proliferative
GSM1256757	3	0	TRAIN179	mid_secretory
GSM1256758	3	0	TRAIN179	mid_secretory
GSM1256759	3	0	TRAIN179	proliferative
GSM1256760	3	0	TRAIN179	proliferative
GSM1256761	3	0	TRAIN179	proliferative
GSM1256762	3	0	TRAIN179	proliferative
GSM1256763	3	0	TRAIN179	proliferative
GSM1256764	3	0	TRAIN179	early_secretory
GSM1256765	3	0	TRAIN179	early_secretory
GSM1256766	3	0	TRAIN179	mid_secretory
GSM1256767	3	0	TRAIN179	mid_secretory
GSM1256768	3	0	TRAIN179	mid_secretory
GSM1256769	3	0	TRAIN179	mid_secretory
GSM1256770	3	0	TRAIN179	proliferative
GSM1256771	3	0	TRAIN179	proliferative
GSM1256772	3	0	TRAIN179	proliferative
GSM1256774	3	1	TRAIN179	early_secretory
GSM1256776	3	1	TRAIN179	early_secretory
GSM1256777	3	1	TRAIN179	proliferative
GSM1256778	3	1	TRAIN179	early_secretory
GSM1256779	3	1	TRAIN179	proliferative
GSM1256780	3	1	TRAIN179	mid_secretory
GSM1256781	3	1	TRAIN179	mid_secretory
GSM1256782	3	1	TRAIN179	proliferative
GSM1256784	3	0	TRAIN179	proliferative
GSM1256785	3	0	TRAIN179	proliferative
GSM1256786	3	0	TRAIN179	proliferative
GSM1256787	3	0	TRAIN179	early_secretory
GSM1256788	3	0	TRAIN179	proliferative
GSM1256789	3	0	TRAIN179	mid_secretory
GSM1256790	3	0	TRAIN179	early_secretory
GSM1256791	3	0	TRAIN179	mid_secretory
GSM1256792	3	0	TRAIN179	early_secretory
GSM1256793	3	0	TRAIN179	proliferative
GSM1256794	3	0	TRAIN179	proliferative
GSM1256796	3	0	TRAIN179	proliferative
GSM1256797	3	0	TRAIN179	mid_secretory
GSM1256798	3	0	TRAIN179	proliferative
GSM1256799	3	0	TRAIN179	proliferative
GSM1256800	3	0	TRAIN179	proliferative
GSM150190	2	1	TEST37
GSM150191	2	1	TEST37
GSM150192	2	1	TEST37
GSM150193	2	1	TEST37
GSM150194	2	1	TEST37
GSM150195	2	1	TEST37
GSM150196	2	0	TEST37
GSM150197	2	0	TEST37
GSM150198	2	0	TEST37
GSM150199	2	0	TEST37
GSM150201	2	0	TEST37
GSM150202	2	1	TEST37
GSM150203	2	1	TEST37
GSM150204	2	1	TEST37
GSM150205	2	1	TEST37
GSM150206	2	1	TEST37
GSM150207	2	1	TEST37
GSM150208	2	0	TEST37
GSM150209	2	0	TEST37
GSM150210	2	0	TEST37
GSM150211	2	1	TEST37
GSM150212	2	1	TEST37
GSM150213	2	1	TEST37
GSM150214	2	1	TEST37
GSM150215	2	1	TEST37
GSM150216	2	1	TEST37
GSM150217	2	1	TEST37
GSM150218	2	1	TEST37
GSM150219	2	1	TEST37
GSM150220	2	0	TEST37
GSM150221	2	0	TEST37
GSM150222	2	0	TEST37
GSM150223	2	0	TEST37
GSM150224	2	0	TEST37
GSM150225	2	0	TEST37
GSM150226	2	0	TEST37
GSM150227	2	0	TEST37
GSM742055	4	0	TRAIN179	proliferative
GSM742057	4	0	TRAIN179	proliferative
GSM742058	4	0	TRAIN179	proliferative
GSM742061	4	0	TRAIN179	early_secretory
GSM742063	4	0	TRAIN179	mid_secretory
GSM742065	4	0	TRAIN179	proliferative
GSM742067	4	0	TRAIN179	early_secretory
GSM742068	4	0	TRAIN179	mid_secretory
GSM742069	4	0	TRAIN179	proliferative
GSM742070	4	0	TRAIN179	proliferative
GSM742071	4	0	TRAIN179	early_secretory
GSM742072	4	0	TRAIN179	proliferative
GSM742073	4	0	TRAIN179	early_secretory
GSM742074	4	0	TRAIN179	proliferative
GSM742075	4	0	TRAIN179	mid_secretory
GSM742076	4	0	TRAIN179	proliferative
GSM742077	4	0	TRAIN179	early_secretory
GSM742078	4	0	TRAIN179	mid_secretory
GSM742079	4	0	TRAIN179	proliferative
GSM742080	4	0	TRAIN179	early_secretory
