## Supplementary material for "Hidden Dependencies in Endometriosis Microarray Classifiers: Sample Reuse, Outcome-Informed Batch Correction, and Diagnostic Reassessment": Supplementary_Table_S3_37_single_label_interventions.csv

gsm	truth	substituted	baseline_score	intervention_score	raw_score_shift	directed_score_shift	score_sd37	standardized_directed_shift	threshold_switched	group
GSM150190	1	0	-0.5971339938760986	-3.7523686056372307	-3.155234611761132	3.155234611761132	4.209759285406195	0.7495047573620797	0	AUTHOR_ARCHIVED_PARAMETERS
GSM150191	1	0	8.659229811003744	4.922310855893925	-3.736918955109819	3.736918955109819	4.209759285406195	0.8876799602448643	0	AUTHOR_ARCHIVED_PARAMETERS
GSM150192	1	0	-0.9845264919295895	-4.193692683451404	-3.209166191521815	3.209166191521815	4.209759285406195	0.7623158413467734	0	AUTHOR_ARCHIVED_PARAMETERS
GSM150193	1	0	3.8324965276758345	0.5235913282953752	-3.308905199380459	3.308905199380459	4.209759285406195	0.7860081717383008	0	AUTHOR_ARCHIVED_PARAMETERS
GSM150194	1	0	2.755228923607146	-0.46290388684360184	-3.218132810450748	3.218132810450748	4.209759285406195	0.7644458013566052	1	AUTHOR_ARCHIVED_PARAMETERS
GSM150195	1	0	2.810249899334605	-0.34659910638977964	-3.1568490057243843	3.1568490057243843	4.209759285406195	0.7498882457883298	1	AUTHOR_ARCHIVED_PARAMETERS
GSM150196	0	1	-3.367761202843246	-0.08353343735105023	3.284227765492196	3.284227765492196	4.209759285406195	0.7801462133185376	0	AUTHOR_ARCHIVED_PARAMETERS
GSM150197	0	1	-4.00779743635335	-0.7771890655805644	3.2306083707727855	3.2306083707727855	4.209759285406195	0.767409286790389	0	AUTHOR_ARCHIVED_PARAMETERS
GSM150198	0	1	-2.2592724849557078	0.9126305746132408	3.1719030595689484	3.1719030595689484	4.209759285406195	0.7534642350133555	1	AUTHOR_ARCHIVED_PARAMETERS
GSM150199	0	1	-3.7875924070462643	-0.5471517300082634	3.2404406770380008	3.2404406770380008	4.209759285406195	0.7697448850036409	0	AUTHOR_ARCHIVED_PARAMETERS
GSM150201	0	1	-4.174888157575339	-1.0294519460657043	3.1454362115096344	3.1454362115096344	4.209759285406195	0.7471772132943072	0	AUTHOR_ARCHIVED_PARAMETERS
GSM150202	1	0	2.1631019624815986	-1.030720674319447	-3.1938226368010456	3.1938226368010456	4.209759285406195	0.7586710831360225	1	AUTHOR_ARCHIVED_PARAMETERS
GSM150203	1	0	2.5945211236449923	-0.5919900965936091	-3.1865112202386014	3.1865112202386014	4.209759285406195	0.7569343053141193	1	AUTHOR_ARCHIVED_PARAMETERS
GSM150204	1	0	3.8454001511367517	0.5478351124189407	-3.297565038717811	3.297565038717811	4.209759285406195	0.7833143928559879	0	AUTHOR_ARCHIVED_PARAMETERS
GSM150205	1	0	2.088739989150115	-1.1397879968138978	-3.228527985964013	3.228527985964013	4.209759285406195	0.7669151053734171	1	AUTHOR_ARCHIVED_PARAMETERS
GSM150206	1	0	8.916324325247764	5.304366152463003	-3.611958172784761	3.611958172784761	4.209759285406195	0.8579963669909092	0	AUTHOR_ARCHIVED_PARAMETERS
GSM150207	1	0	2.8055481465630514	-0.47180202307711877	-3.27735016964017	3.27735016964017	4.209759285406195	0.7785124866881652	1	AUTHOR_ARCHIVED_PARAMETERS
GSM150208	0	1	-1.6217018089302062	1.6078586825991017	3.229560491529308	3.229560491529308	4.209759285406195	0.7671603701249848	1	AUTHOR_ARCHIVED_PARAMETERS
GSM150209	0	1	-3.390695542080211	-0.12135207356239569	3.2693434685178153	3.2693434685178153	4.209759285406195	0.776610548696102	0	AUTHOR_ARCHIVED_PARAMETERS
GSM150210	0	1	-0.3070004394320154	2.885378481013862	3.1923789204458775	3.1923789204458775	4.209759285406195	0.758328138027457	1	AUTHOR_ARCHIVED_PARAMETERS
GSM150211	1	0	1.2279874659258878	-1.9294352522747522	-3.15742271820064	3.15742271820064	4.209759285406195	0.7500245273278099	1	AUTHOR_ARCHIVED_PARAMETERS
GSM150212	1	0	4.868036494127453	1.531197334899154	-3.3368391592282984	3.3368391592282984	4.209759285406195	0.7926436959937321	0	AUTHOR_ARCHIVED_PARAMETERS
GSM150213	1	0	6.670052321029718	3.2278968793166243	-3.4421554417130933	3.4421554417130933	4.209759285406195	0.8176608704554383	0	AUTHOR_ARCHIVED_PARAMETERS
GSM150214	1	0	9.67080114038492	5.876102920462165	-3.794698219922756	3.794698219922756	4.209759285406195	0.901405035931077	0	AUTHOR_ARCHIVED_PARAMETERS
GSM150215	1	0	6.437836077180804	3.1089266801722895	-3.3289093970085144	3.3289093970085144	4.209759285406195	0.7907600343204212	0	AUTHOR_ARCHIVED_PARAMETERS
GSM150216	1	0	8.31418847699731	4.644052086564069	-3.6701363904332416	3.6701363904332416	4.209759285406195	0.8718162112395257	0	AUTHOR_ARCHIVED_PARAMETERS
GSM150217	1	0	1.6865440695340552	-1.5014968802324782	-3.1880409497665334	3.1880409497665334	4.209759285406195	0.7572976822732806	1	AUTHOR_ARCHIVED_PARAMETERS
GSM150218	1	0	2.317414089147137	-0.8850243266993738	-3.202438415846511	3.202438415846511	4.209759285406195	0.7607177034915694	1	AUTHOR_ARCHIVED_PARAMETERS
GSM150219	1	0	3.3304366410542414	0.12408502757840545	-3.206351613475836	3.206351613475836	4.209759285406195	0.7616472572650811	0	AUTHOR_ARCHIVED_PARAMETERS
GSM150220	0	1	-4.369545963120104	-1.1090083299892584	3.2605376331308458	3.2605376331308458	4.209759285406195	0.7745187817351035	0	AUTHOR_ARCHIVED_PARAMETERS
GSM150221	0	1	-1.766728595145923	1.3995428903142086	3.1662714854601317	3.1662714854601317	4.209759285406195	0.7521264924663316	1	AUTHOR_ARCHIVED_PARAMETERS
GSM150222	0	1	-3.663665315415522	-0.41711827526165235	3.2465470401538696	3.2465470401538696	4.209759285406195	0.7711954104854749	0	AUTHOR_ARCHIVED_PARAMETERS
GSM150223	0	1	-3.9845102951579783	-0.6978808190840785	3.2866294760739	3.2866294760739	4.209759285406195	0.7807167235113722	0	AUTHOR_ARCHIVED_PARAMETERS
GSM150224	0	1	-1.903809470718277	1.281282388529987	3.1850918592482644	3.1850918592482644	4.209759285406195	0.7565971456586356	1	AUTHOR_ARCHIVED_PARAMETERS
GSM150225	0	1	-2.889900051346257	0.2830727497542931	3.17297280110055	3.17297280110055	4.209759285406195	0.7537183449182401	1	AUTHOR_ARCHIVED_PARAMETERS
GSM150226	0	1	-2.0268279665088853	1.165354662167763	3.1921826286766484	3.1921826286766484	4.209759285406195	0.7582815102380939	1	AUTHOR_ARCHIVED_PARAMETERS
GSM150227	0	1	-3.2617532680337042	-0.05417246171715151	3.2075808063165527	3.2075808063165527	4.209759285406195	0.7619392437558474	0	AUTHOR_ARCHIVED_PARAMETERS
