## Supplementary material for "Hidden Dependencies in Endometriosis Microarray Classifiers: Sample Reuse, Outcome-Informed Batch Correction, and Diagnostic Reassessment": Supplementary_Table_S4_18_null_conditions.csv

layout	family	preprocessing	configuration	observed_BA	null_median_BA	null_q05_BA	null_q95_BA	all_control	descriptive_tail
FULL179	WITHIN_BATCH	NO_OUTCOME	ARCHIVED	0.7857142857142857	0.5505952380952381	0.36964285714285716	0.7306547619047619	0	0.03
FULL179	WITHIN_BATCH	NO_OUTCOME	PRIOR_FIXED_SENSITIVITY	0.7544642857142857	0.5342261904761905	0.36086309523809523	0.7232142857142857	0	0.04
FULL179	WITHIN_BATCH	OUTCOME	ARCHIVED	0.9523809523809523	0.8497023809523809	0.7008928571428572	0.9285714285714286	0	0.05
FULL179	WITHIN_BATCH	OUTCOME	PRIOR_FIXED_SENSITIVITY	0.9523809523809523	0.8348214285714286	0.6763392857142857	0.9302083333333333	0	0.045
FULL179	WITHIN_BATCH_PHASE	NO_OUTCOME	ARCHIVED	0.7857142857142857	0.5580357142857143	0.36160714285714285	0.7477678571428571	0	0.04
FULL179	WITHIN_BATCH_PHASE	NO_OUTCOME	PRIOR_FIXED_SENSITIVITY	0.7544642857142857	0.5654761904761905	0.34375	0.7397321428571428	0	0.055
FULL179	WITHIN_BATCH_PHASE	OUTCOME	ARCHIVED	0.9523809523809523	0.8571428571428572	0.706845238095238	0.9523809523809523	0	0.065
FULL179	WITHIN_BATCH_PHASE	OUTCOME	PRIOR_FIXED_SENSITIVITY	0.9523809523809523	0.8422619047619048	0.6912202380952381	0.9523809523809523	0	0.06
DEDUP153	WITHIN_BATCH	NO_OUTCOME	ARCHIVED	0.6592261904761905	0.5491071428571428	0.36086309523809523	0.7142857142857143	0	0.19
DEDUP153	WITHIN_BATCH	NO_OUTCOME	PRIOR_FIXED_SENSITIVITY	0.6041666666666666	0.5416666666666666	0.3540178571428571	0.7142857142857143	0	0.29
DEDUP153	WITHIN_BATCH	OUTCOME	ARCHIVED	0.9523809523809523	0.8809523809523809	0.7775297619047619	0.9523809523809523	0	0.085
DEDUP153	WITHIN_BATCH	OUTCOME	PRIOR_FIXED_SENSITIVITY	0.9761904761904762	0.8571428571428572	0.7074404761904761	0.9523809523809523	0	0.03
DEDUP153	WITHIN_BATCH	RMA_ONLY	ARCHIVED	0.5	0.5	0.5	0.5	191	0.995
DEDUP153	WITHIN_BATCH	RMA_ONLY	PRIOR_FIXED_SENSITIVITY	0.5	0.5	0.5	0.5476190476190477	163	0.965
FULL179	WITHIN_BATCH	RMA_ONLY	ARCHIVED	0.6190476190476191	0.5	0.5	0.5238095238095238	165	0.005
FULL179	WITHIN_BATCH	RMA_ONLY	PRIOR_FIXED_SENSITIVITY	0.5952380952380952	0.5	0.5	0.5476190476190477	142	0.03
FULL179	WITHIN_BATCH_PHASE	RMA_ONLY	ARCHIVED	0.6190476190476191	0.5	0.5	0.5238095238095238	176	0.01
FULL179	WITHIN_BATCH_PHASE	RMA_ONLY	PRIOR_FIXED_SENSITIVITY	0.5952380952380952	0.5	0.5	0.5952380952380952	151	0.065
