## Supplementary material for "Hidden Dependencies in Endometriosis Microarray Classifiers: Sample Reuse, Outcome-Informed Batch Correction, and Diagnostic Reassessment": Supplementary_Table_S5_6_paired_effects.csv

layout	family	configuration	median_delta_BA	q05	q95	higher_n	n
FULL179	WITHIN_BATCH	ARCHIVED	0.28422619047619047	0.15029761904761896	0.4263392857142857	199	199
FULL179	WITHIN_BATCH	PRIOR_FIXED_SENSITIVITY	0.28422619047619047	0.11830357142857144	0.4419642857142857	199	199
FULL179	WITHIN_BATCH_PHASE	ARCHIVED	0.26934523809523814	0.09523809523809533	0.4494047619047619	199	199
FULL179	WITHIN_BATCH_PHASE	PRIOR_FIXED_SENSITIVITY	0.26041666666666663	0.10193452380952377	0.4569940476190476	198	199
DEDUP153	WITHIN_BATCH	ARCHIVED	0.3169642857142857	0.1741071428571429	0.4977678571428571	199	199
DEDUP153	WITHIN_BATCH	PRIOR_FIXED_SENSITIVITY	0.3169642857142857	0.1569940476190475	0.47321428571428575	199	199
